# Somatic structural variation signatures in pediatric brain tumors

**DOI:** 10.1101/2023.05.18.23290139

**Authors:** Yang Yang, Lixing Yang

## Abstract

Brain cancer is the leading cause of cancer-related death in children. Somatic structural variations (SVs), large scale alterations in DNA, remain poorly understood in pediatric brain tumors. Here, we detect a total of 13,199 high confidence somatic SVs in 744 whole-genome-sequenced pediatric brain tumors from Pediatric Brain Tumor Atlas. The somatic SV occurrences have tremendous diversity among the cohort and across different tumor types. We decompose mutational signatures of clustered complex SVs, non-clustered complex SVs, and simple SVs separately to infer the mutational mechanisms of SV formation. Our finding of many tumor types carrying unique sets of SV signatures suggests that distinct molecular mechanisms are active in different tumor types to shape genome instability. The patterns of somatic SV signatures in pediatric brain tumors are substantially different from those in adult cancers. The convergence of multiple signatures to alter several major cancer driver genes suggesting the functional importance of somatic SVs in disease progression.
