## Supplementary Table 2 for "Somatic structural variation signatures in pediatric brain tumors"

### Sheet: table.s2.sv.signature.freq
Sample_ID	Total_number_SVs	Number_events_clustered_complex_SV	Number_events_non-clustered_complex_SV	Number_breakpoints_1_ecDNA/double_minutes	Number_breakpoints_2_BFB_cycles/chromatin_bridge	Number_breakpoints_3_Large_loss	Number_breakpoints_4_Micronuclei	Number_breakpoints_5_Large gain	Number_breakpoints_6_Hourglass	Number_breakpoints_Chromoplexy	Number_breakpoints_Complex_unclear	Number_breakpoints_Cycle_templated_ins	Number_breakpoints_Del0	Number_breakpoints_Del1	Number_breakpoints_Del2	Number_breakpoints_TD	Number_breakpoints_Unbal_inv	Number_breakpoints_Large_mixed	Number_breakpoints_Recip	Number_breakpoints_Unbal_tra	Number_breakpoints_BRAF_fusion
BS_007JTNB8	0	0	0	0	0	0	0	0	0	0	0	0	0	0	0	0	0	0	0	0	0
BS_01DQH017	2	0	0	0	0	0	0	0	0	0	0	0	0	0	0	2	0	0	0	0	0
BS_01Y5F4PN	0	0	0	0	0	0	0	0	0	0	0	0	0	0	0	0	0	0	0	0	0
BS_02W5H7K5	9	0	9	0	0	0	0	0	0	9	0	0	0	0	0	0	0	0	0	0	0
BS_02YBZSBY	12	0	0	0	0	0	0	0	0	0	0	0	1	2	2	3	2	0	0	2	0
BS_03SSN1N2	0	0	0	0	0	0	0	0	0	0	0	0	0	0	0	0	0	0	0	0	0
BS_042DVDQM	1	0	0	0	0	0	0	0	0	0	0	0	0	0	0	0	0	0	0	0	1
BS_04B8X54S	2	0	0	0	0	0	0	0	0	0	0	0	0	0	1	0	0	0	0	0	1
BS_05S9WJW6	1	0	0	0	0	0	0	0	0	0	0	0	0	0	1	0	0	0	0	0	0
BS_06GEF6DB	3	0	0	0	0	0	0	0	0	0	0	0	0	0	0	3	0	0	0	0	0
BS_06GPPDHZ	0	0	0	0	0	0	0	0	0	0	0	0	0	0	0	0	0	0	0	0	0
BS_090GV72Q	0	0	0	0	0	0	0	0	0	0	0	0	0	0	0	0	0	0	0	0	0
BS_0DKPGQWD	1	0	0	0	0	0	0	0	0	0	0	0	0	0	0	1	0	0	0	0	0
BS_0EN5R1AP	1	0	0	0	0	0	0	0	0	0	0	0	0	0	0	1	0	0	0	0	0
BS_0FQKT8EY	25	0	4	0	0	0	0	0	0	0	4	0	2	4	7	5	0	0	2	1	0
BS_0J5GC803	0	0	0	0	0	0	0	0	0	0	0	0	0	0	0	0	0	0	0	0	0
BS_0J5MCBZV	9	0	0	0	0	0	0	0	0	0	0	0	0	0	2	2	0	1	0	4	0
BS_0Q8G4N8H	0	0	0	0	0	0	0	0	0	0	0	0	0	0	0	0	0	0	0	0	0
BS_0QEBZX3M	0	0	0	0	0	0	0	0	0	0	0	0	0	0	0	0	0	0	0	0	0
BS_0RF0G9SQ	5	0	0	0	0	0	0	0	0	0	0	0	0	1	0	1	1	0	2	0	0
BS_0S617SMM	1	0	0	0	0	0	0	0	0	0	0	0	0	0	0	0	0	0	0	0	1
BS_0SFXXBQ5	1	0	0	0	0	0	0	0	0	0	0	0	0	0	0	1	0	0	0	0	0
BS_0W8AWY10	0	0	0	0	0	0	0	0	0	0	0	0	0	0	0	0	0	0	0	0	0
BS_0XD58YD9	1	0	0	0	0	0	0	0	0	0	0	0	0	0	0	0	1	0	0	0	0
BS_0XR7GYAV	0	0	0	0	0	0	0	0	0	0	0	0	0	0	0	0	0	0	0	0	0
BS_0YVR8Q4E	2	0	0	0	0	0	0	0	0	0	0	0	0	0	2	0	0	0	0	0	0
BS_0ZR4XA69	10	0	0	0	0	0	0	0	0	0	0	0	0	0	4	0	0	5	0	1	0
BS_10AD3EFX	41	26	14	0	0	0	0	0	26	0	14	0	0	0	0	1	0	0	0	0	0
BS_10HD18B8	0	0	0	0	0	0	0	0	0	0	0	0	0	0	0	0	0	0	0	0	0
BS_10V9SAG8	18	16	0	16	0	0	0	0	0	0	0	0	0	0	0	1	1	0	0	0	0
BS_11322HD1	0	0	0	0	0	0	0	0	0	0	0	0	0	0	0	0	0	0	0	0	0
BS_12ZB7R6A	7	0	0	0	0	0	0	0	0	0	0	0	0	2	3	1	0	1	0	0	0
BS_154FP4ZQ	0	0	0	0	0	0	0	0	0	0	0	0	0	0	0	0	0	0	0	0	0
BS_164KRQJ0	9	0	5	0	0	0	0	0	0	0	5	0	0	0	0	0	1	3	0	0	0
BS_16FT8V4B	1	0	0	0	0	0	0	0	0	0	0	0	0	0	1	0	0	0	0	0	0
BS_16TBX6G5	1	0	0	0	0	0	0	0	0	0	0	0	0	0	0	0	0	0	0	0	1
BS_17AXPP1Y	3	0	3	0	0	0	0	0	0	3	0	0	0	0	0	0	0	0	0	0	0
BS_17FVWMNV	0	0	0	0	0	0	0	0	0	0	0	0	0	0	0	0	0	0	0	0	0
BS_185Q218S	5	0	4	0	0	0	0	0	0	4	0	0	0	0	1	0	0	0	0	0	0
BS_18NCV5QZ	65	19	20	0	0	19	0	0	0	0	20	0	2	2	3	0	0	0	18	1	0
BS_19EJ85F8	7	0	4	0	0	0	0	0	0	0	0	4	0	0	3	0	0	0	0	0	0
BS_1AZ8YJSH	85	71	10	0	0	0	71	0	0	3	7	0	1	2	0	0	0	1	0	0	0
BS_1B4Q7CNG	1	0	0	0	0	0	0	0	0	0	0	0	0	0	0	0	0	0	0	0	1
BS_1C4WCNQF	26	11	4	0	0	0	11	0	0	0	0	4	0	0	1	6	1	2	0	1	0
BS_1EQGGHHQ	0	0	0	0	0	0	0	0	0	0	0	0	0	0	0	0	0	0	0	0	0
BS_1EYKDS0Z	0	0	0	0	0	0	0	0	0	0	0	0	0	0	0	0	0	0	0	0	0
BS_1GK2EMFY	2	0	0	0	0	0	0	0	0	0	0	0	0	0	1	0	0	0	0	0	1
BS_1JMTTKMK	16	13	0	0	0	13	0	0	0	0	0	0	0	0	2	1	0	0	0	0	0
BS_1M63B97V	149	122	6	122	0	0	0	0	0	3	3	0	2	1	5	3	1	3	6	0	0
BS_1RF75MK2	0	0	0	0	0	0	0	0	0	0	0	0	0	0	0	0	0	0	0	0	0
BS_1S2BHJ8K	6	0	0	0	0	0	0	0	0	0	0	0	0	1	2	0	0	0	2	1	0
BS_1S5V7WWC	7	0	0	0	0	0	0	0	0	0	0	0	0	0	6	1	0	0	0	0	0
BS_1VMBA3BN	1	0	0	0	0	0	0	0	0	0	0	0	0	0	0	0	0	0	0	0	1
BS_1YTHM07J	0	0	0	0	0	0	0	0	0	0	0	0	0	0	0	0	0	0	0	0	0
BS_20TBZG09	3	0	0	0	0	0	0	0	0	0	0	0	0	0	2	1	0	0	0	0	0
BS_20X874J5	9	8	0	0	0	8	0	0	0	0	0	0	0	0	0	0	0	0	0	1	0
BS_230S192D	56	8	38	0	0	0	0	8	0	0	31	7	0	1	3	0	1	3	2	0	0
BS_235QEYMQ	1	0	0	0	0	0	0	0	0	0	0	0	0	0	0	0	0	0	0	0	1
BS_23ZE42Q3	164	73	11	0	0	13	60	0	0	0	0	11	0	12	25	15	11	6	2	9	0
BS_245CTSH9	1	0	0	0	0	0	0	0	0	0	0	0	0	0	0	0	0	0	0	0	1
BS_2AWCKNB3	10	0	7	0	0	0	0	0	0	0	7	0	0	0	2	0	0	0	0	1	0
BS_2CQ6K2JW	1	0	0	0	0	0	0	0	0	0	0	0	0	0	0	0	0	0	0	0	1
BS_2E81A3FT	2	0	0	0	0	0	0	0	0	0	0	0	0	0	1	0	0	0	0	1	0
BS_2F70R10Z	1	0	0	0	0	0	0	0	0	0	0	0	0	0	0	0	0	0	0	0	1
BS_2HNHCSNB	1	0	0	0	0	0	0	0	0	0	0	0	0	0	0	0	0	0	0	0	1
BS_2J4FG4HV	210	175	0	158	0	11	0	0	6	0	0	0	0	3	11	5	5	6	2	3	0
BS_2JDVY4F7	8	0	5	0	0	0	0	0	0	0	5	0	0	0	0	0	0	0	2	1	0
BS_2NN6ME5A	0	0	0	0	0	0	0	0	0	0	0	0	0	0	0	0	0	0	0	0	0
BS_2P7MJGM7	0	0	0	0	0	0	0	0	0	0	0	0	0	0	0	0	0	0	0	0	0
BS_2RJN5Z4W	1	0	0	0	0	0	0	0	0	0	0	0	0	0	0	0	0	0	0	0	1
BS_2SG8JNMB	0	0	0	0	0	0	0	0	0	0	0	0	0	0	0	0	0	0	0	0	0
BS_2VB8649B	0	0	0	0	0	0	0	0	0	0	0	0	0	0	0	0	0	0	0	0	0
BS_2VHFP7M8	0	0	0	0	0	0	0	0	0	0	0	0	0	0	0	0	0	0	0	0	0
BS_2VSN5YC5	0	0	0	0	0	0	0	0	0	0	0	0	0	0	0	0	0	0	0	0	0
BS_2W200YK5	15	0	5	0	0	0	0	0	0	0	5	0	1	1	3	0	0	0	4	1	0
BS_2Z9JQDPV	0	0	0	0	0	0	0	0	0	0	0	0	0	0	0	0	0	0	0	0	0
BS_30W38X77	4	0	3	0	0	0	0	0	0	3	0	0	0	0	1	0	0	0	0	0	0
BS_3108RS7G	1	0	0	0	0	0	0	0	0	0	0	0	0	0	0	1	0	0	0	0	0
BS_32HAVF6S	1	0	0	0	0	0	0	0	0	0	0	0	0	0	0	0	0	0	0	0	1
BS_32VQRFDS	0	0	0	0	0	0	0	0	0	0	0	0	0	0	0	0	0	0	0	0	0
BS_354DTKHE	7	0	0	0	0	0	0	0	0	0	0	0	0	1	5	1	0	0	0	0	0
BS_36HCZ3KW	1	0	0	0	0	0	0	0	0	0	0	0	0	0	0	0	0	0	0	0	1
BS_376Q9QKG	0	0	0	0	0	0	0	0	0	0	0	0	0	0	0	0	0	0	0	0	0
BS_39Q80NT3	11	0	0	0	0	0	0	0	0	0	0	0	0	0	1	5	1	1	0	3	0
BS_3A0CJMRH	4	0	0	0	0	0	0	0	0	0	0	0	0	0	1	3	0	0	0	0	0
BS_3AERRZQT	1	0	0	0	0	0	0	0	0	0	0	0	0	0	0	0	0	0	0	0	1
BS_3BMGF6GN	237	176	34	0	176	0	0	0	0	0	26	8	2	1	8	2	8	1	0	5	0
BS_3C4YAMKJ	2	0	0	0	0	0	0	0	0	0	0	0	0	0	0	0	0	1	0	0	1
BS_3DYRAZE7	2	0	0	0	0	0	0	0	0	0	0	0	0	0	0	1	0	0	0	0	1
BS_3J4T2YYW	0	0	0	0	0	0	0	0	0	0	0	0	0	0	0	0	0	0	0	0	0
BS_3JE2T7AR	7	0	3	0	0	0	0	0	0	3	0	0	0	0	3	0	1	0	0	0	0
BS_3MYQP7P5	1	0	0	0	0	0	0	0	0	0	0	0	0	1	0	0	0	0	0	0	0
BS_3NX3RBCX	226	123	83	0	0	101	0	22	0	3	80	0	0	0	0	4	2	0	12	2	0
BS_3P96RT4E	0	0	0	0	0	0	0	0	0	0	0	0	0	0	0	0	0	0	0	0	0
BS_3QDRWJCF	1	0	0	0	0	0	0	0	0	0	0	0	0	0	0	0	0	0	0	0	1
BS_3R0KN6Z4	1	0	0	0	0	0	0	0	0	0	0	0	0	0	0	0	0	0	0	0	1
BS_3ZMH8578	2	0	0	0	0	0	0	0	0	0	0	0	0	0	1	0	0	0	0	0	1
BS_40FX713C	16	0	0	0	0	0	0	0	0	0	0	0	0	2	1	2	1	1	4	5	0
BS_40SJZGT2	0	0	0	0	0	0	0	0	0	0	0	0	0	0	0	0	0	0	0	0	0
BS_41SWNWAG	0	0	0	0	0	0	0	0	0	0	0	0	0	0	0	0	0	0	0	0	0
BS_41TD9XET	1	0	0	0	0	0	0	0	0	0	0	0	0	0	0	0	0	0	0	0	1
BS_42A66SH4	0	0	0	0	0	0	0	0	0	0	0	0	0	0	0	0	0	0	0	0	0
BS_45913DTA	0	0	0	0	0	0	0	0	0	0	0	0	0	0	0	0	0	0	0	0	0
BS_47454JJ6	1	0	0	0	0	0	0	0	0	0	0	0	0	0	0	0	0	0	0	0	1
BS_47X3VAM0	1	0	0	0	0	0	0	0	0	0	0	0	0	0	0	1	0	0	0	0	0
BS_49JD1V3S	1	0	0	0	0	0	0	0	0	0	0	0	0	0	0	0	0	0	0	0	1
BS_4DTX295Z	73	50	17	0	0	0	0	0	50	0	10	7	1	0	1	3	1	0	0	0	0
BS_4DY83R02	70	64	3	0	0	0	64	0	0	0	3	0	0	0	0	0	2	1	0	0	0
BS_4G9Y2VC6	1	0	0	0	0	0	0	0	0	0	0	0	0	0	0	1	0	0	0	0	0
BS_4GKH983E	148	120	3	0	120	0	0	0	0	0	3	0	2	8	5	0	3	3	4	0	0
BS_4M0ZMCDC	1	0	0	0	0	0	0	0	0	0	0	0	0	0	0	0	0	0	0	0	1
BS_4P25NNZD	1	0	0	0	0	0	0	0	0	0	0	0	0	0	0	0	0	0	0	0	1
BS_4PAE19ZC	0	0	0	0	0	0	0	0	0	0	0	0	0	0	0	0	0	0	0	0	0
BS_4QFSH7C4	34	24	0	0	0	0	0	0	24	0	0	0	0	1	3	0	4	1	0	0	1
BS_4RS1SC48	1	0	0	0	0	0	0	0	0	0	0	0	0	0	1	0	0	0	0	0	0
BS_4T8J7JEP	1	0	0	0	0	0	0	0	0	0	0	0	0	0	1	0	0	0	0	0	0
BS_4XPPZTGG	0	0	0	0	0	0	0	0	0	0	0	0	0	0	0	0	0	0	0	0	0
BS_4ZKN0WGS	1	0	0	0	0	0	0	0	0	0	0	0	0	0	0	0	0	0	0	0	1
BS_50XV7CTQ	1	0	0	0	0	0	0	0	0	0	0	0	0	0	0	0	0	0	0	0	1
BS_53TV75NN	0	0	0	0	0	0	0	0	0	0	0	0	0	0	0	0	0	0	0	0	0
BS_55N7KFHW	2	0	0	0	0	0	0	0	0	0	0	0	1	1	0	0	0	0	0	0	0
BS_58X7SKJS	26	13	0	0	13	0	0	0	0	0	0	0	1	1	4	3	2	2	0	0	0
BS_59FR1NC2	2	0	0	0	0	0	0	0	0	0	0	0	0	0	0	1	0	1	0	0	0
BS_5BMNK8SY	23	12	0	0	0	0	0	0	12	0	0	0	0	0	0	8	0	0	0	3	0
BS_5BNV7MCF	1	0	0	0	0	0	0	0	0	0	0	0	0	0	0	0	0	0	0	0	1
BS_5D24XV4T	0	0	0	0	0	0	0	0	0	0	0	0	0	0	0	0	0	0	0	0	0
BS_5KFAEMQJ	43	35	4	0	0	21	0	14	0	0	4	0	0	0	1	3	0	0	0	0	0
BS_5NAKYS1S	1	0	0	0	0	0	0	0	0	0	0	0	0	0	0	0	0	0	0	0	1
BS_5R0HHQ1Y	0	0	0	0	0	0	0	0	0	0	0	0	0	0	0	0	0	0	0	0	0
BS_5RD8KEED	0	0	0	0	0	0	0	0	0	0	0	0	0	0	0	0	0	0	0	0	0
BS_5S8VXASX	0	0	0	0	0	0	0	0	0	0	0	0	0	0	0	0	0	0	0	0	0
BS_5V2FBYQG	1	0	0	0	0	0	0	0	0	0	0	0	0	0	0	0	0	0	0	1	0
BS_5V2XCW17	0	0	0	0	0	0	0	0	0	0	0	0	0	0	0	0	0	0	0	0	0
BS_5WK2KXYW	7	0	5	0	0	0	0	0	0	0	5	0	0	0	0	2	0	0	0	0	0
BS_5XZP7F4Q	17	12	3	0	0	0	12	0	0	0	3	0	0	0	0	0	1	0	0	1	0
BS_5Y2Q63Y4	0	0	0	0	0	0	0	0	0	0	0	0	0	0	0	0	0	0	0	0	0
BS_5Z4XQC9X	0	0	0	0	0	0	0	0	0	0	0	0	0	0	0	0	0	0	0	0	0
BS_5ZRZC3ZM	0	0	0	0	0	0	0	0	0	0	0	0	0	0	0	0	0	0	0	0	0
BS_62XRDTM6	0	0	0	0	0	0	0	0	0	0	0	0	0	0	0	0	0	0	0	0	0
BS_69VS8PS1	135	132	0	0	0	0	132	0	0	0	0	0	0	1	1	1	0	0	0	0	0
BS_6FV7BDE3	1	0	0	0	0	0	0	0	0	0	0	0	0	0	0	0	0	0	0	0	1
BS_6FYTRKJJ	0	0	0	0	0	0	0	0	0	0	0	0	0	0	0	0	0	0	0	0	0
BS_6GN1FGTB	1	0	0	0	0	0	0	0	0	0	0	0	0	0	1	0	0	0	0	0	0
BS_6GTKRGNK	0	0	0	0	0	0	0	0	0	0	0	0	0	0	0	0	0	0	0	0	0
BS_6HE8H9HY	2	0	0	0	0	0	0	0	0	0	0	0	0	0	1	0	0	0	0	1	0
BS_6NPSZJ4C	0	0	0	0	0	0	0	0	0	0	0	0	0	0	0	0	0	0	0	0	0
BS_6Q9PMNWY	1	0	0	0	0	0	0	0	0	0	0	0	0	0	0	0	0	0	0	0	1
BS_6SA5B35V	6	0	6	0	0	0	0	0	0	6	0	0	0	0	0	0	0	0	0	0	0
BS_6T87HSPX	40	18	17	0	0	0	18	0	0	4	13	0	2	1	2	0	0	0	0	0	0
BS_6TMPZKSZ	2	0	0	0	0	0	0	0	0	0	0	0	0	0	0	0	0	0	2	0	0
BS_6X3Z0AVR	2	0	0	0	0	0	0	0	0	0	0	0	0	0	0	0	1	0	0	0	1
BS_6XHDR1WS	24	21	0	0	0	0	21	0	0	0	0	0	1	0	1	0	1	0	0	0	0
BS_6XP91JM2	2	0	0	0	0	0	0	0	0	0	0	0	0	0	0	1	0	0	0	0	1
BS_6Y7FX7QJ	0	0	0	0	0	0	0	0	0	0	0	0	0	0	0	0	0	0	0	0	0
BS_6Z4WHYDG	6	0	6	0	0	0	0	0	0	6	0	0	0	0	0	0	0	0	0	0	0
BS_6ZP2KRPW	0	0	0	0	0	0	0	0	0	0	0	0	0	0	0	0	0	0	0	0	0
BS_70FKSKM9	2	0	0	0	0	0	0	0	0	0	0	0	0	0	0	0	0	0	2	0	0
BS_71HPXFE7	0	0	0	0	0	0	0	0	0	0	0	0	0	0	0	0	0	0	0	0	0
BS_742CDKAS	35	0	25	0	0	0	0	0	0	14	11	0	1	0	3	0	0	0	6	0	0
BS_74A1TB03	23	0	17	0	0	0	0	0	0	7	3	7	2	0	3	1	0	0	0	0	0
BS_75VHXMZN	0	0	0	0	0	0	0	0	0	0	0	0	0	0	0	0	0	0	0	0	0
BS_78TQS4Y3	0	0	0	0	0	0	0	0	0	0	0	0	0	0	0	0	0	0	0	0	0
BS_797V83YM	0	0	0	0	0	0	0	0	0	0	0	0	0	0	0	0	0	0	0	0	0
BS_79NQJZ09	8	0	0	0	0	0	0	0	0	0	0	0	0	0	0	1	3	3	0	1	0
BS_7F07M7JG	7	0	3	0	0	0	0	0	0	0	0	3	0	0	1	2	0	0	0	1	0
BS_7HC4W4SA	7	0	0	0	0	0	0	0	0	0	0	0	1	0	0	0	3	0	0	3	0
BS_7M5272WN	1	0	0	0	0	0	0	0	0	0	0	0	0	0	0	0	0	0	0	0	1
BS_7M6F9GQD	6	0	0	0	0	0	0	0	0	0	0	0	1	0	1	1	1	2	0	0	0
BS_7PKPNFFK	16	0	0	0	0	0	0	0	0	0	0	0	0	0	1	8	2	2	0	3	0
BS_7RQCH5Y7	0	0	0	0	0	0	0	0	0	0	0	0	0	0	0	0	0	0	0	0	0
BS_7XZNDFV4	63	35	24	0	0	23	0	0	12	0	24	0	0	1	3	0	0	0	0	0	0
BS_7Y5E5KQW	0	0	0	0	0	0	0	0	0	0	0	0	0	0	0	0	0	0	0	0	0
BS_80078QDG	66	15	17	15	0	0	0	0	0	5	12	0	0	0	12	13	2	0	2	5	0
BS_80X7AVCP	1	0	0	0	0	0	0	0	0	0	0	0	0	0	1	0	0	0	0	0	0
BS_8226HD4X	0	0	0	0	0	0	0	0	0	0	0	0	0	0	0	0	0	0	0	0	0
BS_823V5X6Z	95	65	17	0	0	65	0	0	0	0	12	5	0	0	0	6	2	1	2	2	0
BS_83MSWR59	40	36	0	0	0	0	0	0	36	0	0	0	0	2	0	0	2	0	0	0	0
BS_84AQCZE4	4	0	0	0	0	0	0	0	0	0	0	0	0	0	0	0	0	1	2	1	0
BS_859AV1DB	0	0	0	0	0	0	0	0	0	0	0	0	0	0	0	0	0	0	0	0	0
BS_85Q5P8GF	9	0	6	0	0	0	0	0	0	0	0	6	0	0	2	0	0	1	0	0	0
BS_85Y70BHE	0	0	0	0	0	0	0	0	0	0	0	0	0	0	0	0	0	0	0	0	0
BS_872Q3FK2	46	0	13	0	0	0	0	0	0	6	7	0	1	1	7	6	1	3	6	8	0
BS_895FJ34T	0	0	0	0	0	0	0	0	0	0	0	0	0	0	0	0	0	0	0	0	0
BS_89RCN9PF	0	0	0	0	0	0	0	0	0	0	0	0	0	0	0	0	0	0	0	0	0
BS_8B1YF57H	0	0	0	0	0	0	0	0	0	0	0	0	0	0	0	0	0	0	0	0	0
BS_8BD8WD38	1	0	0	0	0	0	0	0	0	0	0	0	0	0	1	0	0	0	0	0	0
BS_8BM1WTGR	0	0	0	0	0	0	0	0	0	0	0	0	0	0	0	0	0	0	0	0	0
BS_8BS10XE2	0	0	0	0	0	0	0	0	0	0	0	0	0	0	0	0	0	0	0	0	0
BS_8D52JK1Q	155	130	24	0	0	6	0	0	124	0	24	0	0	0	0	0	0	0	0	1	0
BS_8EB1S8MK	1	0	0	0	0	0	0	0	0	0	0	0	0	0	0	1	0	0	0	0	0
BS_8FSJDG2T	1	0	0	0	0	0	0	0	0	0	0	0	0	0	1	0	0	0	0	0	0
BS_8H2XX24V	4	0	0	0	0	0	0	0	0	0	0	0	0	1	0	2	0	0	0	1	0
BS_8JFMP1T1	1	0	0	0	0	0	0	0	0	0	0	0	0	0	0	1	0	0	0	0	0
BS_8Q8CAY84	0	0	0	0	0	0	0	0	0	0	0	0	0	0	0	0	0	0	0	0	0
BS_8TFBNHT0	1	0	0	0	0	0	0	0	0	0	0	0	0	0	0	0	0	0	0	0	1
BS_8W0FNBWF	1	0	0	0	0	0	0	0	0	0	0	0	0	0	0	0	0	0	0	0	1
BS_8WJR4AA3	2	0	0	0	0	0	0	0	0	0	0	0	0	0	2	0	0	0	0	0	0
BS_8YQGSMDK	3	0	0	0	0	0	0	0	0	0	0	0	0	0	0	2	0	0	0	1	0
BS_922YMFYK	0	0	0	0	0	0	0	0	0	0	0	0	0	0	0	0	0	0	0	0	0
BS_928HWFFM	38	19	10	0	0	19	0	0	0	0	10	0	0	1	1	1	3	1	2	0	0
BS_93B38HPS	0	0	0	0	0	0	0	0	0	0	0	0	0	0	0	0	0	0	0	0	0
BS_94AP61Q5	0	0	0	0	0	0	0	0	0	0	0	0	0	0	0	0	0	0	0	0	0
BS_95RRF4NE	0	0	0	0	0	0	0	0	0	0	0	0	0	0	0	0	0	0	0	0	0
BS_969K7ZM1	0	0	0	0	0	0	0	0	0	0	0	0	0	0	0	0	0	0	0	0	0
BS_96S0VQBN	521	425	19	0	425	0	0	0	0	3	16	0	3	8	15	8	10	8	18	7	0
BS_99PPRCW4	0	0	0	0	0	0	0	0	0	0	0	0	0	0	0	0	0	0	0	0	0
BS_9BF58P80	22	0	3	0	0	0	0	0	0	0	0	3	0	0	3	12	1	0	0	3	0
BS_9BGCH82S	1	0	0	0	0	0	0	0	0	0	0	0	0	1	0	0	0	0	0	0	0
BS_9BN45DFK	8	0	3	0	0	0	0	0	0	3	0	0	0	0	2	0	0	0	2	1	0
BS_9CMJ3QF6	0	0	0	0	0	0	0	0	0	0	0	0	0	0	0	0	0	0	0	0	0
BS_9D39MFHT	0	0	0	0	0	0	0	0	0	0	0	0	0	0	0	0	0	0	0	0	0
BS_9DM8H1RX	0	0	0	0	0	0	0	0	0	0	0	0	0	0	0	0	0	0	0	0	0
BS_9E632VPJ	14	11	0	0	0	11	0	0	0	0	0	0	1	1	0	0	1	0	0	0	0
BS_9E6Q11G2	0	0	0	0	0	0	0	0	0	0	0	0	0	0	0	0	0	0	0	0	0
BS_9F2J6VS1	0	0	0	0	0	0	0	0	0	0	0	0	0	0	0	0	0	0	0	0	0
BS_9G7ETYHR	1	0	0	0	0	0	0	0	0	0	0	0	1	0	0	0	0	0	0	0	0
BS_9GJHMA3J	156	57	36	0	0	50	0	7	0	3	16	17	1	5	15	27	4	1	0	10	0
BS_9GSWPZ44	2	0	0	0	0	0	0	0	0	0	0	0	1	0	0	0	0	0	0	0	1
BS_9HDPJT21	1	0	0	0	0	0	0	0	0	0	0	0	0	0	0	0	0	0	0	0	1
BS_9HEMB7RK	1	0	0	0	0	0	0	0	0	0	0	0	0	1	0	0	0	0	0	0	0
BS_9JVGXA2W	0	0	0	0	0	0	0	0	0	0	0	0	0	0	0	0	0	0	0	0	0
BS_9KDA3HG6	0	0	0	0	0	0	0	0	0	0	0	0	0	0	0	0	0	0	0	0	0
BS_9M49SGAQ	1	0	0	0	0	0	0	0	0	0	0	0	0	0	0	0	0	0	0	0	1
BS_9NF39QAW	12	0	12	0	0	0	0	0	0	0	12	0	0	0	0	0	0	0	0	0	0
BS_9PQPZPGM	0	0	0	0	0	0	0	0	0	0	0	0	0	0	0	0	0	0	0	0	0
BS_9QMVZ4C0	0	0	0	0	0	0	0	0	0	0	0	0	0	0	0	0	0	0	0	0	0
BS_9W6FK6X4	0	0	0	0	0	0	0	0	0	0	0	0	0	0	0	0	0	0	0	0	0
BS_9X9E86DY	3	0	0	0	0	0	0	0	0	0	0	0	0	1	0	0	0	0	0	2	0
BS_9YPJANGX	0	0	0	0	0	0	0	0	0	0	0	0	0	0	0	0	0	0	0	0	0
BS_9ZFXXJPK	13	0	3	0	0	0	0	0	0	0	0	3	0	10	0	0	0	0	0	0	0
BS_A1DV9T7G	1037	933	41	0	933	0	0	0	0	0	22	19	2	2	7	3	27	16	6	0	0
BS_A3EV6FXK	1	0	0	0	0	0	0	0	0	0	0	0	1	0	0	0	0	0	0	0	0
BS_A4KYP5H0	49	38	5	0	0	0	0	38	0	0	5	0	0	0	1	5	0	0	0	0	0
BS_A9S5HT6P	0	0	0	0	0	0	0	0	0	0	0	0	0	0	0	0	0	0	0	0	0
BS_ABENB1H2	1	0	0	0	0	0	0	0	0	0	0	0	0	0	0	0	0	0	0	0	1
BS_ACE6QKVF	0	0	0	0	0	0	0	0	0	0	0	0	0	0	0	0	0	0	0	0	0
BS_ACTR13BQ	0	0	0	0	0	0	0	0	0	0	0	0	0	0	0	0	0	0	0	0	0
BS_AEMRNSQX	1	0	0	0	0	0	0	0	0	0	0	0	0	0	0	0	0	0	0	0	1
BS_AFAHY6HP	11	0	8	0	0	0	0	0	0	0	0	8	1	1	1	0	0	0	0	0	0
BS_AG0BZN6F	2	0	0	0	0	0	0	0	0	0	0	0	0	0	0	0	0	0	2	0	0
BS_AGAW7M7W	14	0	14	0	0	0	0	0	0	0	14	0	0	0	0	0	0	0	0	0	0
BS_AGD2ATY1	5	0	5	0	0	0	0	0	0	0	5	0	0	0	0	0	0	0	0	0	0
BS_AGGH3QGS	0	0	0	0	0	0	0	0	0	0	0	0	0	0	0	0	0	0	0	0	0
BS_AHT9PKVE	0	0	0	0	0	0	0	0	0	0	0	0	0	0	0	0	0	0	0	0	0
BS_AJ0T7DJ7	0	0	0	0	0	0	0	0	0	0	0	0	0	0	0	0	0	0	0	0	0
BS_AJFG2QDD	0	0	0	0	0	0	0	0	0	0	0	0	0	0	0	0	0	0	0	0	0
BS_AM2TZPNS	0	0	0	0	0	0	0	0	0	0	0	0	0	0	0	0	0	0	0	0	0
BS_APAQ2X2S	1	0	0	0	0	0	0	0	0	0	0	0	0	0	0	0	0	0	0	0	1
BS_AQECMDPP	0	0	0	0	0	0	0	0	0	0	0	0	0	0	0	0	0	0	0	0	0
BS_AQQY8HMR	0	0	0	0	0	0	0	0	0	0	0	0	0	0	0	0	0	0	0	0	0
BS_AR2BH0Z4	5	0	0	0	0	0	0	0	0	0	0	0	0	0	0	0	1	4	0	0	0
BS_ARE4EM81	6	0	5	0	0	0	0	0	0	5	0	0	0	0	0	1	0	0	0	0	0
BS_ASXY97FK	10	0	0	0	0	0	0	0	0	0	0	0	1	1	1	4	0	0	0	3	0
BS_AVS4DSZW	2	0	0	0	0	0	0	0	0	0	0	0	0	0	2	0	0	0	0	0	0
BS_AWDQEKK1	2	0	0	0	0	0	0	0	0	0	0	0	0	2	0	0	0	0	0	0	0
BS_AXM96K20	3	0	0	0	0	0	0	0	0	0	0	0	0	0	0	0	0	3	0	0	0
BS_AXW0XBH8	0	0	0	0	0	0	0	0	0	0	0	0	0	0	0	0	0	0	0	0	0
BS_AYPBAHJ6	461	390	17	0	390	0	0	0	0	0	17	0	1	5	12	8	23	4	0	1	0
BS_B1X2SB4P	0	0	0	0	0	0	0	0	0	0	0	0	0	0	0	0	0	0	0	0	0
BS_B3RH9V17	0	0	0	0	0	0	0	0	0	0	0	0	0	0	0	0	0	0	0	0	0
BS_B4P1NP87	3	0	0	0	0	0	0	0	0	0	0	0	0	0	2	1	0	0	0	0	0
BS_B558FJXC	0	0	0	0	0	0	0	0	0	0	0	0	0	0	0	0	0	0	0	0	0
BS_B6K0N6HS	62	53	0	0	0	0	53	0	0	0	0	0	0	0	0	2	1	3	2	1	0
BS_B6KCJF2B	0	0	0	0	0	0	0	0	0	0	0	0	0	0	0	0	0	0	0	0	0
BS_B73JK7T1	64	58	0	0	0	0	58	0	0	0	0	0	0	2	1	0	1	2	0	0	0
BS_B94G701Q	0	0	0	0	0	0	0	0	0	0	0	0	0	0	0	0	0	0	0	0	0
BS_B9QP40ER	33	13	13	0	0	13	0	0	0	0	7	6	0	0	2	2	1	1	0	1	0
BS_BA0M71QZ	47	32	13	0	0	32	0	0	0	0	13	0	0	1	1	0	0	0	0	0	0
BS_BAVWP5JG	1	0	0	0	0	0	0	0	0	0	0	0	0	0	0	1	0	0	0	0	0
BS_BBCM52QE	11	11	0	0	0	0	0	0	11	0	0	0	0	0	0	0	0	0	0	0	0
BS_BBHFKBE7	0	0	0	0	0	0	0	0	0	0	0	0	0	0	0	0	0	0	0	0	0
BS_BD4RQ1G0	2	0	0	0	0	0	0	0	0	0	0	0	0	0	0	0	0	0	2	0	0
BS_BFDEZK1C	4	0	0	0	0	0	0	0	0	0	0	0	0	4	0	0	0	0	0	0	0
BS_BM95DGCQ	0	0	0	0	0	0	0	0	0	0	0	0	0	0	0	0	0	0	0	0	0
BS_BMHYK93N	1	0	0	0	0	0	0	0	0	0	0	0	0	0	0	1	0	0	0	0	0
BS_BNFCXVYZ	5	0	4	0	0	0	0	0	0	4	0	0	0	0	0	0	0	1	0	0	0
BS_BR1X3R68	0	0	0	0	0	0	0	0	0	0	0	0	0	0	0	0	0	0	0	0	0
BS_BSM3ZHW4	0	0	0	0	0	0	0	0	0	0	0	0	0	0	0	0	0	0	0	0	0
BS_BWZTMWTM	20	0	17	0	0	0	0	0	0	17	0	0	0	1	2	0	0	0	0	0	0
BS_BX8AR74E	18	8	0	0	0	0	0	8	0	0	0	0	0	1	5	2	1	1	0	0	0
BS_BYJDRXMK	0	0	0	0	0	0	0	0	0	0	0	0	0	0	0	0	0	0	0	0	0
BS_BZ4GKDP4	0	0	0	0	0	0	0	0	0	0	0	0	0	0	0	0	0	0	0	0	0
BS_BZWM455T	1	0	0	0	0	0	0	0	0	0	0	0	0	0	1	0	0	0	0	0	0
BS_C19DFVR5	190	137	16	0	110	6	14	0	7	0	13	3	0	2	3	4	13	12	2	1	0
BS_C1RRDNF5	130	129	0	0	0	0	129	0	0	0	0	0	1	0	0	0	0	0	0	0	0
BS_C3X4AEK5	1	0	0	0	0	0	0	0	0	0	0	0	0	0	0	1	0	0	0	0	0
BS_C5RDMCCS	0	0	0	0	0	0	0	0	0	0	0	0	0	0	0	0	0	0	0	0	0
BS_C6GBYR17	62	49	10	0	0	0	0	0	49	0	5	5	1	0	0	0	2	0	0	0	0
BS_CDKC1E2B	0	0	0	0	0	0	0	0	0	0	0	0	0	0	0	0	0	0	0	0	0
BS_CFPWSZB5	8	7	0	0	0	0	0	0	7	0	0	0	0	0	0	0	0	1	0	0	0
BS_CGCNC41M	0	0	0	0	0	0	0	0	0	0	0	0	0	0	0	0	0	0	0	0	0
BS_CK7CPM73	1	0	0	0	0	0	0	0	0	0	0	0	0	0	0	1	0	0	0	0	0
BS_CKY2TTXG	42	28	0	0	0	0	0	0	28	0	0	0	0	2	5	4	1	0	0	2	0
BS_CN7PB0DN	0	0	0	0	0	0	0	0	0	0	0	0	0	0	0	0	0	0	0	0	0
BS_CP435MAC	1	0	0	0	0	0	0	0	0	0	0	0	0	0	0	0	0	0	0	0	1
BS_CPYV7AHD	11	0	0	0	0	0	0	0	0	0	0	0	0	0	5	6	0	0	0	0	0
BS_CPZZR2R7	0	0	0	0	0	0	0	0	0	0	0	0	0	0	0	0	0	0	0	0	0
BS_CQ8C6X4X	0	0	0	0	0	0	0	0	0	0	0	0	0	0	0	0	0	0	0	0	0
BS_CSY11X7E	0	0	0	0	0	0	0	0	0	0	0	0	0	0	0	0	0	0	0	0	0
BS_CXCKHP3Z	0	0	0	0	0	0	0	0	0	0	0	0	0	0	0	0	0	0	0	0	0
BS_CXDKK6KS	0	0	0	0	0	0	0	0	0	0	0	0	0	0	0	0	0	0	0	0	0
BS_CXN0498B	8	0	7	0	0	0	0	0	0	4	3	0	0	1	0	0	0	0	0	0	0
BS_D09VWF8H	1	0	0	0	0	0	0	0	0	0	0	0	0	0	0	0	0	0	0	0	1
BS_D2BZ25FW	1	0	0	0	0	0	0	0	0	0	0	0	0	0	0	0	0	0	0	0	1
BS_D3ZV6MMY	1	0	0	0	0	0	0	0	0	0	0	0	0	0	1	0	0	0	0	0	0
BS_D59VEERR	0	0	0	0	0	0	0	0	0	0	0	0	0	0	0	0	0	0	0	0	0
BS_D6XHKZDZ	1	0	0	0	0	0	0	0	0	0	0	0	0	0	0	1	0	0	0	0	0
BS_DC7XYYG8	1	0	0	0	0	0	0	0	0	0	0	0	0	0	1	0	0	0	0	0	0
BS_DGG7YE8R	4	0	0	0	0	0	0	0	0	0	0	0	0	1	3	0	0	0	0	0	0
BS_DH86PF5A	39	0	15	0	0	0	0	0	0	0	15	0	2	3	6	1	4	4	2	2	0
BS_DJEVCH34	9	0	7	0	0	0	0	0	0	0	0	7	0	0	0	0	0	0	2	0	0
BS_DMBNB0EP	1	0	0	0	0	0	0	0	0	0	0	0	0	0	0	1	0	0	0	0	0
BS_DT92H1MJ	0	0	0	0	0	0	0	0	0	0	0	0	0	0	0	0	0	0	0	0	0
BS_DVQYQSVW	0	0	0	0	0	0	0	0	0	0	0	0	0	0	0	0	0	0	0	0	0
BS_DW1CYEXP	18	12	0	0	0	0	12	0	0	0	0	0	1	1	1	0	2	1	0	0	0
BS_E0AAK0V0	0	0	0	0	0	0	0	0	0	0	0	0	0	0	0	0	0	0	0	0	0
BS_E0S2Y0TS	5	0	0	0	0	0	0	0	0	0	0	0	0	2	2	1	0	0	0	0	0
BS_E2RXQ3JW	1	0	0	0	0	0	0	0	0	0	0	0	0	0	0	0	0	0	0	0	1
BS_E42SSQGJ	6	0	4	0	0	0	0	0	0	4	0	0	0	0	2	0	0	0	0	0	0
BS_E5B2YZJH	1	0	0	0	0	0	0	0	0	0	0	0	0	0	0	1	0	0	0	0	0
BS_E5H6CFYT	3	0	0	0	0	0	0	0	0	0	0	0	0	0	3	0	0	0	0	0	0
BS_E7HEQZ1K	0	0	0	0	0	0	0	0	0	0	0	0	0	0	0	0	0	0	0	0	0
BS_E8MC6R2K	8	0	0	0	0	0	0	0	0	0	0	0	0	0	2	0	1	0	2	3	0
BS_E8SJ36A6	4	0	0	0	0	0	0	0	0	0	0	0	0	0	1	0	1	0	0	2	0
BS_E9ATGWME	1	0	0	0	0	0	0	0	0	0	0	0	0	0	0	0	0	0	0	0	1
BS_EDZCAHR2	13	11	0	0	0	11	0	0	0	0	0	0	0	1	1	0	0	0	0	0	0
BS_EFBBP9H3	28	0	16	0	0	0	0	0	0	8	8	0	2	0	4	0	0	2	4	0	0
BS_EHBH0NYX	0	0	0	0	0	0	0	0	0	0	0	0	0	0	0	0	0	0	0	0	0
BS_EJ1H9PZY	22	0	4	0	0	0	0	0	0	0	4	0	0	0	3	0	0	1	14	0	0
BS_EJV0N3BX	499	390	23	79	311	0	0	0	0	0	11	12	5	6	18	2	31	15	6	3	0
BS_EKR4NSNW	1	0	0	0	0	0	0	0	0	0	0	0	0	0	0	1	0	0	0	0	0
BS_EP25TTAG	133	109	7	109	0	0	0	0	0	3	0	4	5	0	2	6	2	1	0	1	0
BS_EPM623G4	44	0	16	0	0	0	0	0	0	0	9	7	2	1	12	7	2	0	2	2	0
BS_EQE19CB0	1	0	0	0	0	0	0	0	0	0	0	0	0	0	0	0	0	0	0	0	1
BS_ETTZM63Y	1	0	0	0	0	0	0	0	0	0	0	0	0	0	0	1	0	0	0	0	0
BS_F064HMTP	3	0	3	0	0	0	0	0	0	3	0	0	0	0	0	0	0	0	0	0	0
BS_F1B71HTZ	1	0	0	0	0	0	0	0	0	0	0	0	0	0	0	0	0	0	0	0	1
BS_F48RA7QF	11	10	0	0	0	0	0	0	10	0	0	0	0	1	0	0	0	0	0	0	0
BS_F4D169Q7	1	0	0	0	0	0	0	0	0	0	0	0	0	0	0	0	0	0	0	0	1
BS_F5641KTR	17	0	7	0	0	0	0	0	0	3	4	0	0	0	2	0	0	0	6	2	0
BS_F5KRHGKC	7	0	0	0	0	0	0	0	0	0	0	0	0	0	3	1	3	0	0	0	0
BS_F5V8CWXT	0	0	0	0	0	0	0	0	0	0	0	0	0	0	0	0	0	0	0	0	0
BS_F7KYPE79	0	0	0	0	0	0	0	0	0	0	0	0	0	0	0	0	0	0	0	0	0
BS_F8K4VQMF	3	0	0	0	0	0	0	0	0	0	0	0	0	1	1	1	0	0	0	0	0
BS_F8KR1QWE	23	0	13	0	0	0	0	0	0	0	10	3	0	0	0	6	3	0	0	1	0
BS_F969DNHD	0	0	0	0	0	0	0	0	0	0	0	0	0	0	0	0	0	0	0	0	0
BS_F9ZTZ4YS	0	0	0	0	0	0	0	0	0	0	0	0	0	0	0	0	0	0	0	0	0
BS_FBJ516WW	13	0	13	0	0	0	0	0	0	0	13	0	0	0	0	0	0	0	0	0	0
BS_FBP5NZNR	2	0	0	0	0	0	0	0	0	0	0	0	1	0	1	0	0	0	0	0	0
BS_FCXEAPJ1	2	0	0	0	0	0	0	0	0	0	0	0	0	0	0	0	0	0	0	2	0
BS_FFD25TTK	1	0	0	0	0	0	0	0	0	0	0	0	0	0	0	0	0	0	0	0	1
BS_FHE6Z73G	17	0	17	0	0	0	0	0	0	0	17	0	0	0	0	0	0	0	0	0	0
BS_FHFVCQ41	1	0	0	0	0	0	0	0	0	0	0	0	0	0	0	0	0	0	0	0	1
BS_FKQ7F6D1	114	41	14	26	0	0	0	0	15	0	11	3	0	1	41	9	2	4	0	2	0
BS_FNF1TCSW	7	0	7	0	0	0	0	0	0	7	0	0	0	0	0	0	0	0	0	0	0
BS_FNM4BB83	3	0	0	0	0	0	0	0	0	0	0	0	0	0	1	0	0	0	2	0	0
BS_FQ2ZBMPA	1	0	0	0	0	0	0	0	0	0	0	0	0	0	0	0	0	0	0	0	1
BS_FT95T4YP	3	0	0	0	0	0	0	0	0	0	0	0	0	0	1	2	0	0	0	0	0
BS_FVPMPMRJ	4	0	3	0	0	0	0	0	0	0	0	3	1	0	0	0	0	0	0	0	0
BS_FWCKP4X1	0	0	0	0	0	0	0	0	0	0	0	0	0	0	0	0	0	0	0	0	0
BS_FXDY881S	70	12	4	0	0	0	0	0	12	0	4	0	3	1	16	23	1	1	2	7	0
BS_FYJMNRGK	0	0	0	0	0	0	0	0	0	0	0	0	0	0	0	0	0	0	0	0	0
BS_G12HNXYX	0	0	0	0	0	0	0	0	0	0	0	0	0	0	0	0	0	0	0	0	0
BS_G16NM5WJ	0	0	0	0	0	0	0	0	0	0	0	0	0	0	0	0	0	0	0	0	0
BS_G2016BE5	1	0	0	0	0	0	0	0	0	0	0	0	0	0	0	0	0	0	0	0	1
BS_G4EX0H98	70	45	18	45	0	0	0	0	0	0	14	4	0	1	0	4	1	0	0	1	0
BS_G61CN2V0	0	0	0	0	0	0	0	0	0	0	0	0	0	0	0	0	0	0	0	0	0
BS_G9MQM1KK	216	147	54	0	0	0	0	0	147	3	45	6	1	1	5	2	5	1	0	0	0
BS_GAA327FP	0	0	0	0	0	0	0	0	0	0	0	0	0	0	0	0	0	0	0	0	0
BS_GCQEB05M	1	0	0	0	0	0	0	0	0	0	0	0	0	0	0	0	0	0	0	0	1
BS_GDPZN3SD	1	0	0	0	0	0	0	0	0	0	0	0	0	0	0	0	0	0	0	0	1
BS_GFS9JEE6	39	38	0	0	0	0	38	0	0	0	0	0	0	0	0	0	0	1	0	0	0
BS_GKN0B47F	1	0	0	0	0	0	0	0	0	0	0	0	0	0	0	0	0	0	0	0	1
BS_GKPVZXYP	95	58	18	0	0	58	0	0	0	9	9	0	2	2	4	3	2	3	0	3	0
BS_GMQZNQH8	0	0	0	0	0	0	0	0	0	0	0	0	0	0	0	0	0	0	0	0	0
BS_GRECE8Q9	0	0	0	0	0	0	0	0	0	0	0	0	0	0	0	0	0	0	0	0	0
BS_GRS3T427	0	0	0	0	0	0	0	0	0	0	0	0	0	0	0	0	0	0	0	0	0
BS_GS9JCK55	1	0	0	0	0	0	0	0	0	0	0	0	0	0	1	0	0	0	0	0	0
BS_GTAJFTTR	4	0	0	0	0	0	0	0	0	0	0	0	1	0	2	0	0	1	0	0	0
BS_GWPJKM7G	48	30	13	30	0	0	0	0	0	0	13	0	0	0	0	4	1	0	0	0	0
BS_GXACEYKB	1	0	0	0	0	0	0	0	0	0	0	0	0	0	1	0	0	0	0	0	0
BS_H0638GZT	2	0	0	0	0	0	0	0	0	0	0	0	0	0	0	0	0	0	2	0	0
BS_H174820R	3	0	0	0	0	0	0	0	0	0	0	0	0	0	2	1	0	0	0	0	0
BS_H1K33JVK	2	0	0	0	0	0	0	0	0	0	0	0	0	0	0	0	0	0	2	0	0
BS_H1MNXNHB	0	0	0	0	0	0	0	0	0	0	0	0	0	0	0	0	0	0	0	0	0
BS_H2K7XX4X	0	0	0	0	0	0	0	0	0	0	0	0	0	0	0	0	0	0	0	0	0
BS_H50HR85Y	2	0	0	0	0	0	0	0	0	0	0	0	0	0	0	0	0	0	2	0	0
BS_H8E4K1DT	59	52	5	0	0	0	0	0	52	0	5	0	1	0	0	0	0	0	0	1	0
BS_H8MAKDRB	6	0	6	0	0	0	0	0	0	0	6	0	0	0	0	0	0	0	0	0	0
BS_HBAKYKQM	0	0	0	0	0	0	0	0	0	0	0	0	0	0	0	0	0	0	0	0	0
BS_HC4T1EEP	0	0	0	0	0	0	0	0	0	0	0	0	0	0	0	0	0	0	0	0	0
BS_HJ95JNFN	2	0	0	0	0	0	0	0	0	0	0	0	0	0	0	0	0	0	2	0	0
BS_HM5N78GV	2	0	0	0	0	0	0	0	0	0	0	0	0	0	0	0	0	0	2	0	0
BS_HN8DE43A	34	0	15	0	0	0	0	0	0	0	5	10	2	3	5	0	1	4	2	2	0
BS_HNE6BPMH	0	0	0	0	0	0	0	0	0	0	0	0	0	0	0	0	0	0	0	0	0
BS_HPMX6CT4	1	0	0	0	0	0	0	0	0	0	0	0	0	0	1	0	0	0	0	0	0
BS_HQFNQHVW	1	0	0	0	0	0	0	0	0	0	0	0	0	0	1	0	0	0	0	0	0
BS_HSYF7G2D	0	0	0	0	0	0	0	0	0	0	0	0	0	0	0	0	0	0	0	0	0
BS_HTGDSPQA	0	0	0	0	0	0	0	0	0	0	0	0	0	0	0	0	0	0	0	0	0
BS_HW4J7JM8	0	0	0	0	0	0	0	0	0	0	0	0	0	0	0	0	0	0	0	0	0
BS_HW4MYBZ2	4	0	0	0	0	0	0	0	0	0	0	0	0	0	1	0	0	0	0	2	1
BS_HYGK88B0	0	0	0	0	0	0	0	0	0	0	0	0	0	0	0	0	0	0	0	0	0
BS_HZHEF797	13	0	6	0	0	0	0	0	0	0	0	6	0	1	0	0	2	0	2	2	0
BS_HZNKSQ17	4	0	0	0	0	0	0	0	0	0	0	0	0	0	0	2	0	0	0	2	0
BS_HZV4WDTB	0	0	0	0	0	0	0	0	0	0	0	0	0	0	0	0	0	0	0	0	0
BS_J33YVP27	18	0	7	0	0	0	0	0	0	7	0	0	1	0	1	0	0	3	6	0	0
BS_J4E9SW51	0	0	0	0	0	0	0	0	0	0	0	0	0	0	0	0	0	0	0	0	0
BS_J52D4XQY	3	0	0	0	0	0	0	0	0	0	0	0	0	0	0	1	0	0	2	0	0
BS_J5J0EA7Y	0	0	0	0	0	0	0	0	0	0	0	0	0	0	0	0	0	0	0	0	0
BS_J6VRW67C	0	0	0	0	0	0	0	0	0	0	0	0	0	0	0	0	0	0	0	0	0
BS_JB3J82ZK	111	50	30	50	0	0	0	0	0	0	27	3	1	1	5	8	9	6	0	1	0
BS_JBHQ6G3J	0	0	0	0	0	0	0	0	0	0	0	0	0	0	0	0	0	0	0	0	0
BS_JBY9S5D4	1	0	0	0	0	0	0	0	0	0	0	0	0	0	0	0	0	0	0	0	1
BS_JC2187NA	0	0	0	0	0	0	0	0	0	0	0	0	0	0	0	0	0	0	0	0	0
BS_JC8YV5V9	3	0	0	0	0	0	0	0	0	0	0	0	0	0	1	2	0	0	0	0	0
BS_JDMM2XG4	0	0	0	0	0	0	0	0	0	0	0	0	0	0	0	0	0	0	0	0	0
BS_JDS0SYST	0	0	0	0	0	0	0	0	0	0	0	0	0	0	0	0	0	0	0	0	0
BS_JHGFJR3D	1	0	0	0	0	0	0	0	0	0	0	0	0	0	0	0	1	0	0	0	0
BS_JJNSP29S	7	0	7	0	0	0	0	0	0	7	0	0	0	0	0	0	0	0	0	0	0
BS_JJWC13GG	0	0	0	0	0	0	0	0	0	0	0	0	0	0	0	0	0	0	0	0	0
BS_JJZPY3BG	4	0	4	0	0	0	0	0	0	0	0	4	0	0	0	0	0	0	0	0	0
BS_JK5GTHVG	24	0	0	0	0	0	0	0	0	0	0	0	0	0	2	13	0	2	0	7	0
BS_JM979K1M	0	0	0	0	0	0	0	0	0	0	0	0	0	0	0	0	0	0	0	0	0
BS_JNS7Q60A	9	0	0	0	0	0	0	0	0	0	0	0	1	1	3	0	1	1	0	2	0
BS_JQNF0FQP	3	0	3	0	0	0	0	0	0	3	0	0	0	0	0	0	0	0	0	0	0
BS_JSMAT49K	0	0	0	0	0	0	0	0	0	0	0	0	0	0	0	0	0	0	0	0	0
BS_JSNJZERZ	3	0	0	0	0	0	0	0	0	0	0	0	0	0	0	1	0	0	2	0	0
BS_JTBM5TSE	0	0	0	0	0	0	0	0	0	0	0	0	0	0	0	0	0	0	0	0	0
BS_JVTQD8HH	21	0	6	0	0	0	0	0	0	6	0	0	0	0	0	0	0	0	12	3	0
BS_JX1PK0VW	8	0	8	0	0	0	0	0	0	0	8	0	0	0	0	0	0	0	0	0	0
BS_K049HVGR	0	0	0	0	0	0	0	0	0	0	0	0	0	0	0	0	0	0	0	0	0
BS_K07KNTFY	7	0	7	0	0	0	0	0	0	7	0	0	0	0	0	0	0	0	0	0	0
BS_K14VJ1E3	0	0	0	0	0	0	0	0	0	0	0	0	0	0	0	0	0	0	0	0	0
BS_K3PPH522	0	0	0	0	0	0	0	0	0	0	0	0	0	0	0	0	0	0	0	0	0
BS_K3Y06EKR	11	0	0	0	0	0	0	0	0	0	0	0	0	0	0	5	0	1	0	5	0
BS_K3YT05M7	1	0	0	0	0	0	0	0	0	0	0	0	0	0	0	0	0	0	0	0	1
BS_K6A9Z04J	90	84	0	0	0	0	84	0	0	0	0	0	0	0	1	1	3	1	0	0	0
BS_K6BMXTW5	1	0	0	0	0	0	0	0	0	0	0	0	0	0	0	0	0	0	0	0	1
BS_K89V7JNJ	3	0	0	0	0	0	0	0	0	0	0	0	0	0	0	1	0	0	2	0	0
BS_KAD49R68	24	0	8	0	0	0	0	0	0	0	8	0	0	0	4	0	2	4	6	0	0
BS_KAZENYZE	1	0	0	0	0	0	0	0	0	0	0	0	0	0	1	0	0	0	0	0	0
BS_KB9GJDCS	0	0	0	0	0	0	0	0	0	0	0	0	0	0	0	0	0	0	0	0	0
BS_KBPBCWA0	9	0	0	0	0	0	0	0	0	0	0	0	1	0	1	5	1	0	0	1	0
BS_KCN7NG92	0	0	0	0	0	0	0	0	0	0	0	0	0	0	0	0	0	0	0	0	0
BS_KFRBXXV7	0	0	0	0	0	0	0	0	0	0	0	0	0	0	0	0	0	0	0	0	0
BS_KG1YMTA4	1	0	0	0	0	0	0	0	0	0	0	0	0	0	0	0	0	0	0	0	1
BS_KH0NFCWF	1	0	0	0	0	0	0	0	0	0	0	0	0	0	0	0	0	0	0	0	1
BS_KH3859M5	1	0	0	0	0	0	0	0	0	0	0	0	1	0	0	0	0	0	0	0	0
BS_KHSYAB3J	493	356	50	0	337	0	0	13	6	6	41	3	0	5	27	5	28	18	0	4	0
BS_KJQXZ8GK	13	0	5	0	0	0	0	0	0	0	5	0	0	1	6	1	0	0	0	0	0
BS_KKWQW01N	1	0	0	0	0	0	0	0	0	0	0	0	0	0	0	0	1	0	0	0	0
BS_KM878Y43	0	0	0	0	0	0	0	0	0	0	0	0	0	0	0	0	0	0	0	0	0
BS_KPWRDRFP	3	0	0	0	0	0	0	0	0	0	0	0	0	0	0	0	0	0	2	1	0
BS_KRYYDC2X	16	0	14	0	0	0	0	0	0	0	3	11	0	0	0	2	0	0	0	0	0
BS_KSHETTQC	1	0	0	0	0	0	0	0	0	0	0	0	0	0	0	1	0	0	0	0	0
BS_KSRYKCDE	0	0	0	0	0	0	0	0	0	0	0	0	0	0	0	0	0	0	0	0	0
BS_KT9H4B1N	0	0	0	0	0	0	0	0	0	0	0	0	0	0	0	0	0	0	0	0	0
BS_KV3XF9WV	0	0	0	0	0	0	0	0	0	0	0	0	0	0	0	0	0	0	0	0	0
BS_KVV3G6NP	1	0	0	0	0	0	0	0	0	0	0	0	0	0	0	0	0	0	0	0	1
BS_KVYCH9PB	2	0	0	0	0	0	0	0	0	0	0	0	0	0	0	1	0	0	0	1	0
BS_KXGJ1HMG	53	42	5	0	0	0	7	0	35	0	5	0	0	0	3	0	0	3	0	0	0
BS_KYG3H6C6	1	0	0	0	0	0	0	0	0	0	0	0	0	0	0	0	0	0	0	0	1
BS_KYPMZZSY	71	18	34	0	0	0	0	18	0	0	34	0	3	3	7	0	0	1	2	3	0
BS_KYPZRS4S	1	0	0	0	0	0	0	0	0	0	0	0	0	0	0	0	0	0	0	0	1
BS_M16CDR44	1	0	0	0	0	0	0	0	0	0	0	0	0	0	1	0	0	0	0	0	0
BS_M18CDDGK	1	0	0	0	0	0	0	0	0	0	0	0	0	0	1	0	0	0	0	0	0
BS_M1TDS9CT	0	0	0	0	0	0	0	0	0	0	0	0	0	0	0	0	0	0	0	0	0
BS_M2MSWKBC	1	0	0	0	0	0	0	0	0	0	0	0	0	0	0	1	0	0	0	0	0
BS_M4E4H6NG	41	19	8	19	0	0	0	0	0	8	0	0	0	2	9	0	0	1	2	0	0
BS_M8EBKZDG	1	0	0	0	0	0	0	0	0	0	0	0	0	0	0	0	0	0	0	0	1
BS_MAVSJH2Y	1	0	0	0	0	0	0	0	0	0	0	0	0	0	0	1	0	0	0	0	0
BS_MDVMT75X	4	0	0	0	0	0	0	0	0	0	0	0	0	0	2	0	0	0	2	0	0
BS_MEPW36WF	1	0	0	0	0	0	0	0	0	0	0	0	0	0	0	0	1	0	0	0	0
BS_MFTAVQ5C	1	0	0	0	0	0	0	0	0	0	0	0	0	0	0	0	0	0	0	1	0
BS_MGBEMNYR	10	0	10	0	0	0	0	0	0	0	10	0	0	0	0	0	0	0	0	0	0
BS_MGY2V5N4	2	0	0	0	0	0	0	0	0	0	0	0	0	0	2	0	0	0	0	0	0
BS_MHT5C2AP	0	0	0	0	0	0	0	0	0	0	0	0	0	0	0	0	0	0	0	0	0
BS_MJ8EGM54	6	0	5	0	0	0	0	0	0	5	0	0	0	0	1	0	0	0	0	0	0
BS_MJJZJMTK	0	0	0	0	0	0	0	0	0	0	0	0	0	0	0	0	0	0	0	0	0
BS_MRX1SPFB	0	0	0	0	0	0	0	0	0	0	0	0	0	0	0	0	0	0	0	0	0
BS_MSB1RDAJ	0	0	0	0	0	0	0	0	0	0	0	0	0	0	0	0	0	0	0	0	0
BS_MSGYZ69T	0	0	0	0	0	0	0	0	0	0	0	0	0	0	0	0	0	0	0	0	0
BS_MT5ZSRG4	1	0	0	0	0	0	0	0	0	0	0	0	0	0	0	0	0	0	0	0	1
BS_MVC1NCZX	51	48	0	0	0	0	48	0	0	0	0	0	0	0	0	0	1	0	2	0	0
BS_MW63FCZC	1	0	0	0	0	0	0	0	0	0	0	0	0	0	0	1	0	0	0	0	0
BS_MW6YMRBJ	1	0	0	0	0	0	0	0	0	0	0	0	0	0	0	1	0	0	0	0	0
BS_MW74GF38	3	0	0	0	0	0	0	0	0	0	0	0	0	1	0	1	0	0	0	1	0
BS_MWKJF6XH	0	0	0	0	0	0	0	0	0	0	0	0	0	0	0	0	0	0	0	0	0
BS_MWXDJFWW	0	0	0	0	0	0	0	0	0	0	0	0	0	0	0	0	0	0	0	0	0
BS_MZB884N9	0	0	0	0	0	0	0	0	0	0	0	0	0	0	0	0	0	0	0	0	0
BS_MZJJRDZF	1	0	0	0	0	0	0	0	0	0	0	0	0	0	0	0	0	0	0	0	1
BS_N0Z6V2YG	12	10	0	0	0	0	0	0	10	0	0	0	0	0	0	0	1	1	0	0	0
BS_N2JD3VX6	2	0	0	0	0	0	0	0	0	0	0	0	0	0	2	0	0	0	0	0	0
BS_N4B3WB8W	31	10	0	0	0	0	0	10	0	0	0	0	0	0	1	12	2	1	0	5	0
BS_N8D9FH6M	0	0	0	0	0	0	0	0	0	0	0	0	0	0	0	0	0	0	0	0	0
BS_N8WXTFN4	0	0	0	0	0	0	0	0	0	0	0	0	0	0	0	0	0	0	0	0	0
BS_N9N1X78X	8	6	0	0	0	0	6	0	0	0	0	0	0	0	2	0	0	0	0	0	0
BS_NB509KST	186	0	104	0	0	0	0	0	0	9	95	0	0	0	3	0	2	75	2	0	0
BS_NDSWS9TS	3	0	0	0	0	0	0	0	0	0	0	0	1	0	0	0	0	0	2	0	0
BS_NEX92KQH	1	0	0	0	0	0	0	0	0	0	0	0	0	0	0	0	0	0	0	1	0
BS_NFT9VHMJ	1	0	0	0	0	0	0	0	0	0	0	0	0	0	1	0	0	0	0	0	0
BS_NG0CR0EP	0	0	0	0	0	0	0	0	0	0	0	0	0	0	0	0	0	0	0	0	0
BS_NHMPQ8Q1	0	0	0	0	0	0	0	0	0	0	0	0	0	0	0	0	0	0	0	0	0
BS_NHRNZRQV	1	0	0	0	0	0	0	0	0	0	0	0	0	0	0	1	0	0	0	0	0
BS_NJFK43N3	1	0	0	0	0	0	0	0	0	0	0	0	0	0	0	0	0	0	0	1	0
BS_NJV6A585	0	0	0	0	0	0	0	0	0	0	0	0	0	0	0	0	0	0	0	0	0
BS_NMJPX8VQ	0	0	0	0	0	0	0	0	0	0	0	0	0	0	0	0	0	0	0	0	0
BS_NMQTPVFW	22	18	0	0	0	0	0	18	0	0	0	0	0	0	1	1	0	0	0	2	0
BS_NS8G0465	0	0	0	0	0	0	0	0	0	0	0	0	0	0	0	0	0	0	0	0	0
BS_NTXHP7QR	0	0	0	0	0	0	0	0	0	0	0	0	0	0	0	0	0	0	0	0	0
BS_NWYBD9CA	35	25	9	0	0	0	25	0	0	5	4	0	1	0	0	0	0	0	0	0	0
BS_NXZSD2KK	0	0	0	0	0	0	0	0	0	0	0	0	0	0	0	0	0	0	0	0	0
BS_NYVVN7SD	2	0	0	0	0	0	0	0	0	0	0	0	0	1	0	0	0	0	0	1	0
BS_NZRJE7QA	1	0	0	0	0	0	0	0	0	0	0	0	0	0	0	0	0	1	0	0	0
BS_P0KQFXNC	1	0	0	0	0	0	0	0	0	0	0	0	0	0	0	0	0	0	0	0	1
BS_P36C0ABE	0	0	0	0	0	0	0	0	0	0	0	0	0	0	0	0	0	0	0	0	0
BS_P3EVK3C2	4	0	4	0	0	0	0	0	0	4	0	0	0	0	0	0	0	0	0	0	0
BS_P3KD5EQG	1	0	0	0	0	0	0	0	0	0	0	0	0	0	0	0	0	0	0	0	1
BS_P3P96WCD	0	0	0	0	0	0	0	0	0	0	0	0	0	0	0	0	0	0	0	0	0
BS_P3PF53V8	91	49	25	0	0	49	0	0	0	0	25	0	0	1	1	1	6	5	0	3	0
BS_P4K6WK9Y	253	154	13	0	115	10	29	0	0	0	10	3	1	5	22	12	14	8	8	16	0
BS_P6NWC51S	0	0	0	0	0	0	0	0	0	0	0	0	0	0	0	0	0	0	0	0	0
BS_P7CY04E7	2	0	0	0	0	0	0	0	0	0	0	0	0	0	2	0	0	0	0	0	0
BS_P8WN8XEQ	64	12	32	0	0	12	0	0	0	0	29	3	1	1	3	2	2	3	6	2	0
BS_P99S85CY	9	0	4	0	0	0	0	0	0	4	0	0	0	0	4	0	0	0	0	1	0
BS_PC2YQ4F6	2	0	0	0	0	0	0	0	0	0	0	0	0	0	0	0	0	0	0	1	1
BS_PDRNE606	0	0	0	0	0	0	0	0	0	0	0	0	0	0	0	0	0	0	0	0	0
BS_PEDGRK8S	0	0	0	0	0	0	0	0	0	0	0	0	0	0	0	0	0	0	0	0	0
BS_PEFRDKDZ	0	0	0	0	0	0	0	0	0	0	0	0	0	0	0	0	0	0	0	0	0
BS_PFXDWV9R	7	0	5	0	0	0	0	0	0	0	0	5	0	0	0	1	0	0	0	1	0
BS_PJ08ZW9A	5	0	0	0	0	0	0	0	0	0	0	0	0	0	1	2	0	0	0	2	0
BS_PMFR8NPN	50	0	22	0	0	0	0	0	0	3	19	0	1	0	5	2	1	3	6	10	0
BS_PMSZKZP7	0	0	0	0	0	0	0	0	0	0	0	0	0	0	0	0	0	0	0	0	0
BS_PNXDHDF3	67	47	9	0	0	47	0	0	0	0	9	0	1	1	4	0	0	1	4	0	0
BS_PP4WJBNR	1	0	0	0	0	0	0	0	0	0	0	0	0	0	0	0	0	0	0	0	1
BS_PPY0EWPG	51	28	3	28	0	0	0	0	0	0	0	3	0	3	6	9	0	0	2	0	0
BS_PV130A29	1	0	0	0	0	0	0	0	0	0	0	0	0	0	0	0	0	0	0	0	1
BS_PVYMDM18	3	0	0	0	0	0	0	0	0	0	0	0	0	0	0	1	0	1	0	1	0
BS_PVZJCXS1	0	0	0	0	0	0	0	0	0	0	0	0	0	0	0	0	0	0	0	0	0
BS_PYVPKH11	0	0	0	0	0	0	0	0	0	0	0	0	0	0	0	0	0	0	0	0	0
BS_Q0XBZP88	2	0	0	0	0	0	0	0	0	0	0	0	0	0	0	1	0	0	0	0	1
BS_Q50P97Y0	2	0	0	0	0	0	0	0	0	0	0	0	0	1	0	0	0	0	0	0	1
BS_Q5XKTB1V	2	0	0	0	0	0	0	0	0	0	0	0	0	0	0	0	2	0	0	0	0
BS_Q807ENGY	15	13	0	0	0	0	13	0	0	0	0	0	0	0	0	0	1	1	0	0	0
BS_Q88059DJ	38	25	4	0	0	0	0	0	25	0	0	4	0	1	5	0	1	0	2	0	0
BS_Q9NHTR7G	5	0	3	0	0	0	0	0	0	0	0	3	0	0	0	0	0	0	2	0	0
BS_QA0W86WP	1	0	0	0	0	0	0	0	0	0	0	0	0	0	1	0	0	0	0	0	0
BS_QBZDQX7A	0	0	0	0	0	0	0	0	0	0	0	0	0	0	0	0	0	0	0	0	0
BS_QC5FNXGH	0	0	0	0	0	0	0	0	0	0	0	0	0	0	0	0	0	0	0	0	0
BS_QD22MJJ5	2	0	0	0	0	0	0	0	0	0	0	0	0	0	0	0	0	0	0	2	0
BS_QDGHHS4S	26	7	16	0	0	0	7	0	0	11	5	0	0	0	3	0	0	0	0	0	0
BS_QE5B0T7R	0	0	0	0	0	0	0	0	0	0	0	0	0	0	0	0	0	0	0	0	0
BS_QE7WAAKC	31	0	13	0	0	0	0	0	0	7	6	0	1	0	6	0	0	1	4	6	0
BS_QG6V29H7	43	0	35	0	0	0	0	0	0	0	35	0	1	0	4	1	1	1	0	0	0
BS_QGX93WPF	0	0	0	0	0	0	0	0	0	0	0	0	0	0	0	0	0	0	0	0	0
BS_QHTDJG77	4	0	0	0	0	0	0	0	0	0	0	0	0	0	0	3	0	0	0	1	0
BS_QK61ST4T	1	0	0	0	0	0	0	0	0	0	0	0	0	0	0	0	0	0	0	0	1
BS_QM1Z8R38	1	0	0	0	0	0	0	0	0	0	0	0	0	0	0	0	0	0	0	0	1
BS_QMG7XNEW	0	0	0	0	0	0	0	0	0	0	0	0	0	0	0	0	0	0	0	0	0
BS_QMHND3QK	14	0	3	0	0	0	0	0	0	0	0	3	1	0	5	0	0	1	0	4	0
BS_QRH793AV	20	0	19	0	0	0	0	0	0	0	19	0	0	0	0	1	0	0	0	0	0
BS_QSDKJM8T	0	0	0	0	0	0	0	0	0	0	0	0	0	0	0	0	0	0	0	0	0
BS_QSMFVHSB	1	0	0	0	0	0	0	0	0	0	0	0	0	0	1	0	0	0	0	0	0
BS_QWS88QXE	0	0	0	0	0	0	0	0	0	0	0	0	0	0	0	0	0	0	0	0	0
BS_QX754ADQ	0	0	0	0	0	0	0	0	0	0	0	0	0	0	0	0	0	0	0	0	0
BS_QXZTRMWM	7	0	0	0	0	0	0	0	0	0	0	0	0	7	0	0	0	0	0	0	0
BS_QYWGB52C	0	0	0	0	0	0	0	0	0	0	0	0	0	0	0	0	0	0	0	0	0
BS_QZT3SPY7	43	40	0	0	0	0	40	0	0	0	0	0	0	0	1	1	0	0	0	1	0
BS_QZTPJ8YW	1	0	0	0	0	0	0	0	0	0	0	0	0	0	0	0	0	0	0	0	1
BS_R1CV479M	6	0	0	0	0	0	0	0	0	0	0	0	0	0	0	1	0	0	2	3	0
BS_R1G6SG0K	310	235	45	0	137	0	0	0	98	0	45	0	1	0	6	3	14	6	0	0	0
BS_R1RMKH1B	0	0	0	0	0	0	0	0	0	0	0	0	0	0	0	0	0	0	0	0	0
BS_R1ZBTEAG	0	0	0	0	0	0	0	0	0	0	0	0	0	0	0	0	0	0	0	0	0
BS_R5G3QP11	23	10	7	0	0	0	10	0	0	0	7	0	0	0	5	1	0	0	0	0	0
BS_R726FKHP	1	0	0	0	0	0	0	0	0	0	0	0	0	0	0	1	0	0	0	0	0
BS_R7YMKNJN	45	39	3	0	0	39	0	0	0	0	0	3	0	0	1	1	1	0	0	0	0
BS_R82MYPKB	1	0	0	0	0	0	0	0	0	0	0	0	0	0	0	1	0	0	0	0	0
BS_R8ZKDFWH	0	0	0	0	0	0	0	0	0	0	0	0	0	0	0	0	0	0	0	0	0
BS_R913E3VB	1	0	0	0	0	0	0	0	0	0	0	0	0	0	0	0	0	0	0	0	1
BS_R9V82BC1	1	0	0	0	0	0	0	0	0	0	0	0	0	0	0	0	0	0	0	0	1
BS_RB8VSEVG	1	0	0	0	0	0	0	0	0	0	0	0	0	0	0	0	0	0	0	0	1
BS_RCAZ62J7	0	0	0	0	0	0	0	0	0	0	0	0	0	0	0	0	0	0	0	0	0
BS_RGSJMSRE	1	0	0	0	0	0	0	0	0	0	0	0	0	1	0	0	0	0	0	0	0
BS_RH9PMH3G	0	0	0	0	0	0	0	0	0	0	0	0	0	0	0	0	0	0	0	0	0
BS_RHEBGZF8	1	0	0	0	0	0	0	0	0	0	0	0	0	0	0	1	0	0	0	0	0
BS_RQ5Z7KNW	3	0	3	0	0	0	0	0	0	0	0	3	0	0	0	0	0	0	0	0	0
BS_RR3DKGKY	1	0	0	0	0	0	0	0	0	0	0	0	0	0	0	1	0	0	0	0	0
BS_RXSBJ929	214	115	67	103	0	12	0	0	0	0	63	4	0	2	8	1	5	0	14	2	0
BS_RZNNEX1Y	1	0	0	0	0	0	0	0	0	0	0	0	0	0	0	0	0	0	0	0	1
BS_S0T3CQ97	34	23	0	11	0	0	0	0	12	0	0	0	0	1	1	6	1	0	0	2	0
BS_S34SCYW4	2	0	0	0	0	0	0	0	0	0	0	0	0	0	0	1	0	0	0	1	0
BS_S7S6YEHA	0	0	0	0	0	0	0	0	0	0	0	0	0	0	0	0	0	0	0	0	0
BS_S88G7BXH	0	0	0	0	0	0	0	0	0	0	0	0	0	0	0	0	0	0	0	0	0
BS_SCQNN2A2	2	0	0	0	0	0	0	0	0	0	0	0	0	1	1	0	0	0	0	0	0
BS_SD28E0SC	37	22	13	0	0	7	15	0	0	0	13	0	2	0	0	0	0	0	0	0	0
BS_SDT1J3A7	0	0	0	0	0	0	0	0	0	0	0	0	0	0	0	0	0	0	0	0	0
BS_SE82EQF8	0	0	0	0	0	0	0	0	0	0	0	0	0	0	0	0	0	0	0	0	0
BS_SFH8TGKT	11	0	0	0	0	0	0	0	0	0	0	0	0	1	1	6	1	0	0	2	0
BS_SFZ3A07S	0	0	0	0	0	0	0	0	0	0	0	0	0	0	0	0	0	0	0	0	0
BS_SK4H5MJQ	2	0	0	0	0	0	0	0	0	0	0	0	0	0	2	0	0	0	0	0	0
BS_SK949N33	1	0	0	0	0	0	0	0	0	0	0	0	0	0	0	0	0	0	0	0	1
BS_SKRY0BJ4	31	29	0	0	0	0	29	0	0	0	0	0	0	1	1	0	0	0	0	0	0
BS_SMCPASF0	1	0	0	0	0	0	0	0	0	0	0	0	0	0	0	0	0	0	0	0	1
BS_SNC5WMVN	0	0	0	0	0	0	0	0	0	0	0	0	0	0	0	0	0	0	0	0	0
BS_SQSH5G7A	286	201	15	0	0	52	149	0	0	0	12	3	4	5	23	14	12	6	4	2	0
BS_SSYNTXDC	2	0	0	0	0	0	0	0	0	0	0	0	0	0	0	0	0	0	0	2	0
BS_ST3Z2B9B	61	39	6	0	0	0	39	0	0	0	6	0	1	11	2	1	1	0	0	0	0
BS_STNH7YSX	19	0	7	0	0	0	0	0	0	0	7	0	1	3	5	1	2	0	0	0	0
BS_SWHQ8FDW	14	0	0	0	0	0	0	0	0	0	0	0	1	4	5	0	1	0	2	1	0
BS_SYGKQD8M	4	0	0	0	0	0	0	0	0	0	0	0	0	0	2	0	0	0	2	0	0
BS_SYWRCE3Z	2	0	0	0	0	0	0	0	0	0	0	0	0	0	0	0	0	0	2	0	0
BS_T1SNKF50	119	114	0	0	0	0	114	0	0	0	0	0	0	0	0	0	4	1	0	0	0
BS_T54TAE3R	0	0	0	0	0	0	0	0	0	0	0	0	0	0	0	0	0	0	0	0	0
BS_T5HPW4Z0	4	0	0	0	0	0	0	0	0	0	0	0	0	1	1	1	0	0	0	1	0
BS_T7WMJ08W	0	0	0	0	0	0	0	0	0	0	0	0	0	0	0	0	0	0	0	0	0
BS_T8C13KNH	0	0	0	0	0	0	0	0	0	0	0	0	0	0	0	0	0	0	0	0	0
BS_T8TCEBB1	0	0	0	0	0	0	0	0	0	0	0	0	0	0	0	0	0	0	0	0	0
BS_T97EP8H0	1	0	0	0	0	0	0	0	0	0	0	0	0	0	0	0	0	0	0	0	1
BS_T99M7842	1	0	0	0	0	0	0	0	0	0	0	0	0	0	0	1	0	0	0	0	0
BS_T9T3R2J0	2	0	0	0	0	0	0	0	0	0	0	0	0	0	1	1	0	0	0	0	0
BS_TE8QFF7T	7	0	4	0	0	0	0	0	0	0	4	0	0	0	2	1	0	0	0	0	0
BS_TF6H437Q	6	0	0	0	0	0	0	0	0	0	0	0	0	1	0	2	0	0	0	3	0
BS_THH0CE5A	1	0	0	0	0	0	0	0	0	0	0	0	0	0	0	0	0	0	0	0	1
BS_TNQKJZCP	52	29	3	0	0	0	0	29	0	0	3	0	0	0	4	9	2	2	2	1	0
BS_TRGECFNP	2	0	0	0	0	0	0	0	0	0	0	0	0	0	1	1	0	0	0	0	0
BS_TX2WGF8K	0	0	0	0	0	0	0	0	0	0	0	0	0	0	0	0	0	0	0	0	0
BS_TZPJHKQR	0	0	0	0	0	0	0	0	0	0	0	0	0	0	0	0	0	0	0	0	0
BS_V3ZNXRHK	0	0	0	0	0	0	0	0	0	0	0	0	0	0	0	0	0	0	0	0	0
BS_V6HKXX1Z	5	0	0	0	0	0	0	0	0	0	0	0	0	0	0	4	0	0	0	1	0
BS_V79WFJ6N	1	0	0	0	0	0	0	0	0	0	0	0	0	0	0	1	0	0	0	0	0
BS_V8G6BZRR	0	0	0	0	0	0	0	0	0	0	0	0	0	0	0	0	0	0	0	0	0
BS_VA07453Z	0	0	0	0	0	0	0	0	0	0	0	0	0	0	0	0	0	0	0	0	0
BS_VDSR4X6N	1	0	0	0	0	0	0	0	0	0	0	0	0	0	0	0	0	0	0	0	1
BS_VF099E8S	189	145	21	0	0	10	135	0	0	3	6	12	1	0	3	1	6	7	2	3	0
BS_VK46N40F	0	0	0	0	0	0	0	0	0	0	0	0	0	0	0	0	0	0	0	0	0
BS_VKH9KYDB	3	0	0	0	0	0	0	0	0	0	0	0	0	0	0	2	1	0	0	0	0
BS_VMZMGB7B	0	0	0	0	0	0	0	0	0	0	0	0	0	0	0	0	0	0	0	0	0
BS_VPJ9CARN	1	0	0	0	0	0	0	0	0	0	0	0	0	0	0	0	0	0	0	0	1
BS_VQC2PE2B	2	0	0	0	0	0	0	0	0	0	0	0	0	0	1	0	0	0	0	0	1
BS_VTTTQYQA	14	6	4	0	0	0	0	0	6	0	4	0	0	0	0	3	1	0	0	0	0
BS_VVD8TJNE	0	0	0	0	0	0	0	0	0	0	0	0	0	0	0	0	0	0	0	0	0
BS_VW4XN9Y7	6	0	0	0	0	0	0	0	0	0	0	0	0	0	2	3	0	1	0	0	0
BS_VW96PFKQ	1	0	0	0	0	0	0	0	0	0	0	0	0	0	0	0	0	0	0	0	1
BS_VXNT1TDB	3	0	3	0	0	0	0	0	0	0	0	3	0	0	0	0	0	0	0	0	0
BS_W23ERYW3	14	0	13	0	0	0	0	0	0	13	0	0	0	0	1	0	0	0	0	0	0
BS_W2QCHQ7E	115	71	35	53	0	0	0	0	18	0	35	0	0	1	2	0	3	1	2	0	0
BS_W3R2DQ86	6	0	3	0	0	0	0	0	0	0	3	0	1	0	0	1	1	0	0	0	0
BS_W50WEJE7	3	0	3	0	0	0	0	0	0	3	0	0	0	0	0	0	0	0	0	0	0
BS_W5P7SPDH	0	0	0	0	0	0	0	0	0	0	0	0	0	0	0	0	0	0	0	0	0
BS_W6B48DD5	1	0	0	0	0	0	0	0	0	0	0	0	0	0	0	1	0	0	0	0	0
BS_W74D279Q	5	0	0	0	0	0	0	0	0	0	0	0	0	1	0	1	0	0	0	3	0
BS_W8DA9AXT	0	0	0	0	0	0	0	0	0	0	0	0	0	0	0	0	0	0	0	0	0
BS_W9P0PFDH	1	0	0	0	0	0	0	0	0	0	0	0	0	0	1	0	0	0	0	0	0
BS_WB8P21ED	1	0	0	0	0	0	0	0	0	0	0	0	0	0	0	0	0	0	0	0	1
BS_WCNPE0AC	5	0	0	0	0	0	0	0	0	0	0	0	0	0	4	1	0	0	0	0	0
BS_WEGGXVYA	2	0	0	0	0	0	0	0	0	0	0	0	0	0	1	1	0	0	0	0	0
BS_WJ7GMQTF	2	0	0	0	0	0	0	0	0	0	0	0	0	0	0	0	0	2	0	0	0
BS_WJB33V17	6	0	6	0	0	0	0	0	0	0	6	0	0	0	0	0	0	0	0	0	0
BS_WJF6ZXWN	25	10	9	0	10	0	0	0	0	0	3	6	0	2	0	2	0	1	0	1	0
BS_WMEYJGDC	1	0	0	0	0	0	0	0	0	0	0	0	0	0	0	0	0	0	0	1	0
BS_WP2D11SK	155	150	0	0	0	0	150	0	0	0	0	0	2	0	0	0	0	1	0	2	0
BS_WP9J88EB	14	0	5	0	0	0	0	0	0	0	5	0	0	1	0	6	0	2	0	0	0
BS_WPCBK1EG	49	29	9	0	0	16	13	0	0	0	6	3	0	1	1	3	2	1	0	3	0
BS_WQ19Z6MD	642	0	451	0	0	0	0	0	0	374	77	0	0	0	4	2	9	176	0	0	0
BS_WRJNMEX2	1	0	0	0	0	0	0	0	0	0	0	0	0	0	0	0	0	0	0	0	1
BS_WSFB4SA2	0	0	0	0	0	0	0	0	0	0	0	0	0	0	0	0	0	0	0	0	0
BS_WXKCR17Q	1	0	0	0	0	0	0	0	0	0	0	0	0	0	0	0	0	0	0	0	1
BS_WY5KYSHJ	13	0	0	0	0	0	0	0	0	0	0	0	1	0	4	1	0	1	0	6	0
BS_WYF8NGSD	2	0	0	0	0	0	0	0	0	0	0	0	0	0	0	1	1	0	0	0	0
BS_X1R0N8QS	0	0	0	0	0	0	0	0	0	0	0	0	0	0	0	0	0	0	0	0	0
BS_X6361T19	1	0	0	0	0	0	0	0	0	0	0	0	0	0	0	1	0	0	0	0	0
BS_X7QJCVJB	6	0	0	0	0	0	0	0	0	0	0	0	0	0	1	3	0	0	0	2	0
BS_X9PJ715R	1	0	0	0	0	0	0	0	0	0	0	0	0	0	0	0	0	0	0	0	1
BS_XBBBE8V2	9	6	0	0	0	0	6	0	0	0	0	0	0	0	0	0	2	1	0	0	0
BS_XBE002WV	0	0	0	0	0	0	0	0	0	0	0	0	0	0	0	0	0	0	0	0	0
BS_XCNGQ25H	0	0	0	0	0	0	0	0	0	0	0	0	0	0	0	0	0	0	0	0	0
BS_XDY9BYRK	0	0	0	0	0	0	0	0	0	0	0	0	0	0	0	0	0	0	0	0	0
BS_XEVMEYFS	39	0	11	0	0	0	0	0	0	3	8	0	1	1	16	6	1	3	0	0	0
BS_XGMXJKFX	28	25	0	0	0	0	25	0	0	0	0	0	0	0	0	1	0	0	0	2	0
BS_XGVSX8BX	8	0	0	0	0	0	0	0	0	0	0	0	0	1	3	2	0	0	0	2	0
BS_XH5JP8DB	0	0	0	0	0	0	0	0	0	0	0	0	0	0	0	0	0	0	0	0	0
BS_XHAQXDR0	1	0	0	0	0	0	0	0	0	0	0	0	0	0	0	0	0	0	0	0	1
BS_XJZQA3AP	117	102	8	102	0	0	0	0	0	0	8	0	0	0	3	2	0	1	0	1	0
BS_XKE77TR4	0	0	0	0	0	0	0	0	0	0	0	0	0	0	0	0	0	0	0	0	0
BS_XKM2EAT4	0	0	0	0	0	0	0	0	0	0	0	0	0	0	0	0	0	0	0	0	0
BS_XKP747AS	2	0	0	0	0	0	0	0	0	0	0	0	0	0	0	1	0	0	0	0	1
BS_XM302FF4	0	0	0	0	0	0	0	0	0	0	0	0	0	0	0	0	0	0	0	0	0
BS_XMNBSBGN	0	0	0	0	0	0	0	0	0	0	0	0	0	0	0	0	0	0	0	0	0
BS_XNTQBZAJ	2	0	0	0	0	0	0	0	0	0	0	0	0	0	0	1	1	0	0	0	0
BS_XPSD2NRJ	15	15	0	0	0	0	15	0	0	0	0	0	0	0	0	0	0	0	0	0	0
BS_XSWF2MR1	0	0	0	0	0	0	0	0	0	0	0	0	0	0	0	0	0	0	0	0	0
BS_XVBX7ZK1	1	0	0	0	0	0	0	0	0	0	0	0	0	0	0	0	0	0	0	0	1
BS_XVNNWN2Z	0	0	0	0	0	0	0	0	0	0	0	0	0	0	0	0	0	0	0	0	0
BS_XVYRXN8J	1	0	0	0	0	0	0	0	0	0	0	0	0	0	0	0	0	0	0	0	1
BS_XWQTX5HH	0	0	0	0	0	0	0	0	0	0	0	0	0	0	0	0	0	0	0	0	0
BS_Y2C78JC4	1	0	0	0	0	0	0	0	0	0	0	0	0	0	0	0	0	0	0	0	1
BS_Y3472DYJ	0	0	0	0	0	0	0	0	0	0	0	0	0	0	0	0	0	0	0	0	0
BS_Y3ETG5AE	0	0	0	0	0	0	0	0	0	0	0	0	0	0	0	0	0	0	0	0	0
BS_Y43VC4VG	1	0	0	0	0	0	0	0	0	0	0	0	0	0	0	0	0	0	0	0	1
BS_Y4ZX0YX7	1	0	0	0	0	0	0	0	0	0	0	0	0	0	0	0	0	0	0	0	1
BS_Y5DA59M3	0	0	0	0	0	0	0	0	0	0	0	0	0	0	0	0	0	0	0	0	0
BS_Y7CA8B5R	13	11	0	0	0	0	0	11	0	0	0	0	0	0	1	1	0	0	0	0	0
BS_Y9GHDZKS	0	0	0	0	0	0	0	0	0	0	0	0	0	0	0	0	0	0	0	0	0
BS_YB99Q6TN	3	0	0	0	0	0	0	0	0	0	0	0	0	0	1	2	0	0	0	0	0
BS_YBCQBCQC	48	0	14	0	0	0	0	0	0	11	3	0	0	2	2	0	1	6	18	5	0
BS_YEWX69X4	0	0	0	0	0	0	0	0	0	0	0	0	0	0	0	0	0	0	0	0	0
BS_YGQS4660	1	0	0	0	0	0	0	0	0	0	0	0	0	0	0	0	0	0	0	1	0
BS_YH4DYNQ2	0	0	0	0	0	0	0	0	0	0	0	0	0	0	0	0	0	0	0	0	0
BS_YH60H2FS	4	0	0	0	0	0	0	0	0	0	0	0	0	0	0	2	0	1	0	1	0
BS_YKQP4SBX	2	0	0	0	0	0	0	0	0	0	0	0	0	0	1	1	0	0	0	0	0
BS_YMDPFK0V	1	0	0	0	0	0	0	0	0	0	0	0	0	0	0	0	0	0	0	0	1
BS_YPCTK927	0	0	0	0	0	0	0	0	0	0	0	0	0	0	0	0	0	0	0	0	0
BS_YVFFHJ1Q	0	0	0	0	0	0	0	0	0	0	0	0	0	0	0	0	0	0	0	0	0
BS_YXCVR90M	0	0	0	0	0	0	0	0	0	0	0	0	0	0	0	0	0	0	0	0	0
BS_YYAPSA5P	6	0	4	0	0	0	0	0	0	4	0	0	1	0	0	0	0	0	0	1	0
BS_YZ0P5E8H	0	0	0	0	0	0	0	0	0	0	0	0	0	0	0	0	0	0	0	0	0
BS_YZ2YNEJJ	0	0	0	0	0	0	0	0	0	0	0	0	0	0	0	0	0	0	0	0	0
BS_Z14Z2JMW	0	0	0	0	0	0	0	0	0	0	0	0	0	0	0	0	0	0	0	0	0
BS_Z1BBZ01F	14	13	0	0	0	0	13	0	0	0	0	0	0	1	0	0	0	0	0	0	0
BS_Z34PQDYT	0	0	0	0	0	0	0	0	0	0	0	0	0	0	0	0	0	0	0	0	0
BS_Z4Q8RH5M	1	0	0	0	0	0	0	0	0	0	0	0	0	0	0	0	0	0	0	0	1
BS_Z4S81HG1	2	0	0	0	0	0	0	0	0	0	0	0	0	0	0	0	0	1	0	1	0
BS_Z5D6G1S6	17	11	0	0	0	0	11	0	0	0	0	0	0	1	0	2	0	1	0	2	0
BS_Z5VJCFNP	13	0	0	0	0	0	0	0	0	0	0	0	0	2	2	1	0	0	4	4	0
BS_Z7R92XX6	0	0	0	0	0	0	0	0	0	0	0	0	0	0	0	0	0	0	0	0	0
BS_Z9NCH2XA	5	0	0	0	0	0	0	0	0	0	0	0	0	0	0	3	0	1	0	1	0
BS_Z9PKZ4RT	3	0	3	0	0	0	0	0	0	0	0	3	0	0	0	0	0	0	0	0	0
BS_ZAH4FHV2	0	0	0	0	0	0	0	0	0	0	0	0	0	0	0	0	0	0	0	0	0
BS_ZAT0XJE5	0	0	0	0	0	0	0	0	0	0	0	0	0	0	0	0	0	0	0	0	0
BS_ZBWQG7VR	30	27	0	0	0	0	27	0	0	0	0	0	1	0	1	1	0	0	0	0	0
BS_ZCY4ECNV	8	0	0	0	0	0	0	0	0	0	0	0	0	0	3	2	1	0	0	2	0
BS_ZECKZTFC	8	0	7	0	0	0	0	0	0	7	0	0	0	0	1	0	0	0	0	0	0
BS_ZH6PC8KM	0	0	0	0	0	0	0	0	0	0	0	0	0	0	0	0	0	0	0	0	0
BS_ZHJFX6C9	0	0	0	0	0	0	0	0	0	0	0	0	0	0	0	0	0	0	0	0	0
BS_ZJSMC22A	25	0	0	0	0	0	0	0	0	0	0	0	3	4	12	4	1	1	0	0	0
BS_ZJT1REVB	0	0	0	0	0	0	0	0	0	0	0	0	0	0	0	0	0	0	0	0	0
BS_ZKFEMJZ8	0	0	0	0	0	0	0	0	0	0	0	0	0	0	0	0	0	0	0	0	0
BS_ZKZACPVV	1	0	0	0	0	0	0	0	0	0	0	0	0	0	0	0	0	0	0	0	1
BS_ZP89F1JY	0	0	0	0	0	0	0	0	0	0	0	0	0	0	0	0	0	0	0	0	0
BS_ZPF89720	30	23	4	0	0	0	23	0	0	0	4	0	0	1	2	0	0	0	0	0	0
BS_ZS1QRMXS	66	64	0	0	0	0	64	0	0	0	0	0	0	0	1	0	0	1	0	0	0
BS_ZV21J6YW	14	0	6	0	0	0	0	0	0	0	0	6	0	0	1	2	3	2	0	0	0
BS_ZX1YPQ88	0	0	0	0	0	0	0	0	0	0	0	0	0	0	0	0	0	0	0	0	0
BS_ZZJF26C4	0	0	0	0	0	0	0	0	0	0	0	0	0	0	0	0	0	0	0	0	0
