## Supplementary Table 3 for "Somatic structural variation signatures in pediatric brain tumors"

### Sheet: table.s3.clustered.complex.sv.s
Sample_ID	Cluster_id	Brk_dispersion_MAD_mean_total	Loss_size_percentage	Gain_size_percentage	Log_max_CN	Max_telo_loss_percentage	CGR_signature
BS_10V9SAG8	BS_10V9SAG8_8	2.19364	0.551795	1.63856	3.85385	0.00890955	1 ecDNA/double minutes
BS_1M63B97V	BS_1M63B97V_1_2_4_5_6_7_8_11_15_16_17	3.52964	0.126318	0.684685	3.34154	1.29246	1 ecDNA/double minutes
BS_2J4FG4HV	BS_2J4FG4HV_2_3_12	1.99058	0.910289	0.170255	3.30486	0.0193826	1 ecDNA/double minutes
BS_80078QDG	BS_80078QDG_7	2.77407	0.00087132	0.719133	2.96449	0	1 ecDNA/double minutes
BS_EJV0N3BX	BS_EJV0N3BX_7_17	2.76519	1.01588	0.136281	1.89671	0.699245	1 ecDNA/double minutes
BS_EP25TTAG	BS_EP25TTAG_9_10_12	1.45622	2.03396	1.04358	4.59482	0	1 ecDNA/double minutes
BS_FKQ7F6D1	BS_FKQ7F6D1_8	3.23935	0.0405123	0.296057	3.06918	0.0118964	1 ecDNA/double minutes
BS_G4EX0H98	BS_G4EX0H98_2	3.94141	0.00251511	0.136831	4.06348	0	1 ecDNA/double minutes
BS_GWPJKM7G	BS_GWPJKM7G_12	2.56311	0	0.802095	4.03991	0	1 ecDNA/double minutes
BS_JB3J82ZK	BS_JB3J82ZK_7_9_12_13_20_X	3.51659	0.28761	0.210758	2.74364	0.012492	1 ecDNA/double minutes
BS_M4E4H6NG	BS_M4E4H6NG_1	1.73528	0.353414	0.0624451	3.34154	0	1 ecDNA/double minutes
BS_PPY0EWPG	BS_PPY0EWPG_4	1.56791	0.00960685	0.272413	2.81272	0.00355304	1 ecDNA/double minutes
BS_RXSBJ929	BS_RXSBJ929_2_6_7	3.63278	0.580898	0.222104	3.30486	0.00123284	1 ecDNA/double minutes
BS_S0T3CQ97	BS_S0T3CQ97_2	2.54538	0.218735	0.0575876	3.22642	0	1 ecDNA/double minutes
BS_W2QCHQ7E	BS_W2QCHQ7E_2_12	2.86845	1.35884	1.01683	1.79497	0.00711642	1 ecDNA/double minutes
BS_XJZQA3AP	BS_XJZQA3AP_8	2.68519	0	0.774404	3.73747	0.00498976	1 ecDNA/double minutes
BS_3BMGF6GN	BS_3BMGF6GN_6_12_13_20_21	2.52947	1.80951	0.438392	1.19628	2.73491	2 BFB cycles/chromatin bridge
BS_3BMGF6GN	BS_3BMGF6GN_8_14_17	2.16053	0.528446	0.838251	2.07003	1.50331	2 BFB cycles/chromatin bridge
BS_4GKH983E	BS_4GKH983E_2_11	1.78875	0.171157	0.329058	0.947854	3.70046	2 BFB cycles/chromatin bridge
BS_58X7SKJS	BS_58X7SKJS_19_21	0.974159	0.577571	0.250772	0.947854	2.81972	2 BFB cycles/chromatin bridge
BS_96S0VQBN	BS_96S0VQBN_1_3_4_5_7_8_9_10_11_16_18_22_Y	2.57989	0.386604	0.245563	1.19628	1.34858	2 BFB cycles/chromatin bridge
BS_96S0VQBN	BS_96S0VQBN_13_17_21	2.28715	2.50053	0.363406	0.947854	4.8617	2 BFB cycles/chromatin bridge
BS_A1DV9T7G	BS_A1DV9T7G_1_2_3_4_5_6_7_9_11_14_16_19_21_22_X_Y	2.74061	1.75492	0.348428	1.98771	3.00618	2 BFB cycles/chromatin bridge
BS_AYPBAHJ6	BS_AYPBAHJ6_2_3_4_5_6_7_9_10_11_13_16_17_22	2.51394	1.37445	0.333545	2.27831	3.20143	2 BFB cycles/chromatin bridge
BS_C19DFVR5	BS_C19DFVR5_2_6_10_12_18_X	1.87023	1.25496	0.333179	1.67963	2.21615	2 BFB cycles/chromatin bridge
BS_EJV0N3BX	BS_EJV0N3BX_1_3_4_5_6_8_9_10_11_12_13_14_18_X	2.14861	1.82258	0.18451	1.389	2.09339	2 BFB cycles/chromatin bridge
BS_KHSYAB3J	BS_KHSYAB3J_1_2_3_7_9_11_14_15_17_18_19_20_21_22_X	2.87145	0.536323	0.677854	1.54648	1.97522	2 BFB cycles/chromatin bridge
BS_P4K6WK9Y	BS_P4K6WK9Y_2_3_4_5_6_9_11_12_14_16_20_21	2.05418	1.155	0.181595	2.49531	3.20072	2 BFB cycles/chromatin bridge
BS_R1G6SG0K	BS_R1G6SG0K_3_4_5_6_7_9_12_13_19_21_22	2.6396	1.47973	0.436263	1.54648	4.96663	2 BFB cycles/chromatin bridge
BS_WJF6ZXWN	BS_WJF6ZXWN_8_22	1.59617	0.295445	0	0.947854	1.34272	2 BFB cycles/chromatin bridge
BS_18NCV5QZ	BS_18NCV5QZ_1_10	1.92827	2.27032	0.00378568	0.947854	0.00157283	3 Large loss
BS_1JMTTKMK	BS_1JMTTKMK_8	1.35546	3.291	0.0163709	0.947854	0.00903467	3 Large loss
BS_20X874J5	BS_20X874J5_8	1.57272	3.60412	0.000164167	0.947854	0.652307	3 Large loss
BS_23ZE42Q3	BS_23ZE42Q3_11_17_20	3.56897	3.26809	0.0851939	1.19628	0.528439	3 Large loss
BS_2J4FG4HV	BS_2J4FG4HV_4	1.51261	3.58914	0	0.597845	0	3 Large loss
BS_3NX3RBCX	BS_3NX3RBCX_6_9_17_21	2.91729	2.38552	0.221554	1.389	1.08704	3 Large loss
BS_5KFAEMQJ	BS_5KFAEMQJ_11	1.81497	2.10651	0.00152634	0.947854	1.2542	3 Large loss
BS_7XZNDFV4	BS_7XZNDFV4_5	3.33335	3.41282	0.00052456	0.947854	0	3 Large loss
BS_823V5X6Z	BS_823V5X6Z_4_14_16_19_20_22	2.71538	2.0788	0.993316	1.67963	1.373	3 Large loss
BS_8D52JK1Q	BS_8D52JK1Q_8	2.46938	3.65863	0	1.19628	0	3 Large loss
BS_928HWFFM	BS_928HWFFM_X	2.8568	1.79395	1.13982	1.19628	0	3 Large loss
BS_9E632VPJ	BS_9E632VPJ_3_11	1.36533	2.31343	0.000243305	0.947854	0	3 Large loss
BS_9GJHMA3J	BS_9GJHMA3J_9_10_12_16_17	2.95744	2.51708	0.606207	1.54648	1.43434	3 Large loss
BS_B9QP40ER	BS_B9QP40ER_5_10	2.52799	3.17129	0.435631	1.54648	0.373194	3 Large loss
BS_BA0M71QZ	BS_BA0M71QZ_1_7_22	2.49391	2.61473	0.00119648	0.947854	0.279427	3 Large loss
BS_C19DFVR5	BS_C19DFVR5_4	2.57203	3.62056	0.0340587	1.389	4.01912	3 Large loss
BS_EDZCAHR2	BS_EDZCAHR2_11	1.41937	2.54433	0	0.597845	0	3 Large loss
BS_GKPVZXYP	BS_GKPVZXYP_5_17_18_X	2.63033	3.05036	0.0825901	1.19628	0	3 Large loss
BS_P3PF53V8	BS_P3PF53V8_6_10_12_13_20	2.68715	2.51292	0.483352	1.54648	1.12896	3 Large loss
BS_P4K6WK9Y	BS_P4K6WK9Y_X	0.500526	3.65863	0	0	0.0135904	3 Large loss
BS_P8WN8XEQ	BS_P8WN8XEQ_16	3.19029	2.49809	0.0147638	0.947854	0	3 Large loss
BS_P8WN8XEQ	BS_P8WN8XEQ_4	1.5073	3.43258	0	0.597845	0	3 Large loss
BS_PNXDHDF3	BS_PNXDHDF3_7	1.6036	2.356	0.00593398	0.947854	0	3 Large loss
BS_R7YMKNJN	BS_R7YMKNJN_3_11_X	1.35503	2.36727	0.00126249	0.947854	0.0489189	3 Large loss
BS_RXSBJ929	BS_RXSBJ929_9	3.2475	2.27878	1.18482	1.389	0	3 Large loss
BS_SD28E0SC	BS_SD28E0SC_1	3.40649	3.55161	0	0.597845	0	3 Large loss
BS_SQSH5G7A	BS_SQSH5G7A_12	1.77255	2.66037	0	0.597845	0	3 Large loss
BS_SQSH5G7A	BS_SQSH5G7A_18	1.0015	2.67136	0.167369	1.19628	0.0034327	3 Large loss
BS_SQSH5G7A	BS_SQSH5G7A_9	1.05126	2.91841	0.00114834	0.947854	0	3 Large loss
BS_VF099E8S	BS_VF099E8S_5	2.24073	3.52642	0	0.597845	1.30901	3 Large loss
BS_WPCBK1EG	BS_WPCBK1EG_4_8	3.12085	3.27716	0.340396	1.54648	0.00823265	3 Large loss
BS_1AZ8YJSH	BS_1AZ8YJSH_11_19_X	1.14776	1.86082	0.00863078	0.947854	0.254255	4 Micronuclei
BS_1C4WCNQF	BS_1C4WCNQF_12_22	1.55386	0.41222	0	0.597845	0	4 Micronuclei
BS_23ZE42Q3	BS_23ZE42Q3_7	1.03972	0.350052	0.00107346	0.947854	0.000756492	4 Micronuclei
BS_4DY83R02	BS_4DY83R02_6_19_22	0.526337	1.49855	0.018991	0.947854	0	4 Micronuclei
BS_5XZP7F4Q	BS_5XZP7F4Q_1_4_9	0.873749	2.36909	0	0.597845	0.00580542	4 Micronuclei
BS_69VS8PS1	BS_69VS8PS1_19_X	1.29164	0.275111	0.0309158	1.67963	0.00118938	4 Micronuclei
BS_6T87HSPX	BS_6T87HSPX_10_11	1.78067	0.92509	0.0127969	0.947854	0	4 Micronuclei
BS_6T87HSPX	BS_6T87HSPX_13	1.21684	2.15638	0.0419212	0.947854	0	4 Micronuclei
BS_6XHDR1WS	BS_6XHDR1WS_7	1.63167	1.08738	0.00088349	1.19628	0	4 Micronuclei
BS_B6K0N6HS	BS_B6K0N6HS_5_9_15_18_19_21	2.16281	1.67186	0.0202989	0.947854	0	4 Micronuclei
BS_B73JK7T1	BS_B73JK7T1_11	1.67132	0.255968	0.0034126	0.947854	0	4 Micronuclei
BS_C19DFVR5	BS_C19DFVR5_1	0.906367	0.00255567	1.20227	1.67963	0	4 Micronuclei
BS_C1RRDNF5	BS_C1RRDNF5_14_22	0.873702	0.885457	0.00181614	0.947854	1.346	4 Micronuclei
BS_DW1CYEXP	BS_DW1CYEXP_9_10	0.815369	1.14524	0	0.597845	0	4 Micronuclei
BS_GFS9JEE6	BS_GFS9JEE6_9	1.49306	0.0916555	0.82671	0.947854	0	4 Micronuclei
BS_K6A9Z04J	BS_K6A9Z04J_3_11	0.876389	2.26847	0.000448733	0.947854	0.418528	4 Micronuclei
BS_KXGJ1HMG	BS_KXGJ1HMG_9	0	2.50131	0	0.597845	0	4 Micronuclei
BS_MVC1NCZX	BS_MVC1NCZX_5_11	1.84363	1.69057	0.710403	1.19628	0	4 Micronuclei
BS_N9N1X78X	BS_N9N1X78X_7	1.42121	0.545968	0.202176	0.947854	0	4 Micronuclei
BS_NWYBD9CA	BS_NWYBD9CA_9_11	1.04347	0.998183	0.0014893	0.947854	0.00120627	4 Micronuclei
BS_P4K6WK9Y	BS_P4K6WK9Y_1	0.868712	0.283825	1.01106	1.389	0	4 Micronuclei
BS_Q807ENGY	BS_Q807ENGY_1_3_10	1.82821	1.53204	0.00714812	0.947854	0	4 Micronuclei
BS_QDGHHS4S	BS_QDGHHS4S_21	0.0909737	0.0662228	0	0.597845	0.724835	4 Micronuclei
BS_QZT3SPY7	BS_QZT3SPY7_8	0.732889	1.06006	0.000839289	1.19628	0.351531	4 Micronuclei
BS_R5G3QP11	BS_R5G3QP11_22	1.33993	1.87523	0	0.597845	0	4 Micronuclei
BS_SD28E0SC	BS_SD28E0SC_4	0.316836	1.10897	0	0.597845	0.0031476	4 Micronuclei
BS_SKRY0BJ4	BS_SKRY0BJ4_22	0.374227	1.37662	1.12109	0.947854	1.43542	4 Micronuclei
BS_SQSH5G7A	BS_SQSH5G7A_1_2_11_13_20_X	2.29856	0.990162	0.831484	1.67963	0.734454	4 Micronuclei
BS_ST3Z2B9B	BS_ST3Z2B9B_1_11_15_X	1.15697	1.73153	0.00328962	1.79497	0.0103007	4 Micronuclei
BS_T1SNKF50	BS_T1SNKF50_11_12	1.34998	1.40516	0.0026948	0.947854	0.084083	4 Micronuclei
BS_VF099E8S	BS_VF099E8S_15_19	1.34419	0.0563179	0.52384	1.19628	0	4 Micronuclei
BS_VF099E8S	BS_VF099E8S_2	1.17179	1.81445	0	0.597845	0.00167562	4 Micronuclei
BS_VF099E8S	BS_VF099E8S_3_9_22	1.86867	1.88787	0.0202149	0.947854	1.34882	4 Micronuclei
BS_WP2D11SK	BS_WP2D11SK_8	0.811478	0.756614	0.0455227	1.19628	0.0114644	4 Micronuclei
BS_WPCBK1EG	BS_WPCBK1EG_7	0.969668	0.00475375	0.210573	2.14518	0	4 Micronuclei
BS_XBBBE8V2	BS_XBBBE8V2_7	0.000210441	0.00084621	0.199432	0.947854	0	4 Micronuclei
BS_XGMXJKFX	BS_XGMXJKFX_11	1.29455	0.932781	0.0238105	0.947854	0.00932774	4 Micronuclei
BS_XPSD2NRJ	BS_XPSD2NRJ_11	0.787906	0.0669858	0.00180851	0.947854	0	4 Micronuclei
BS_Z1BBZ01F	BS_Z1BBZ01F_3	0.0761587	0.00109329	0	0.597845	0	4 Micronuclei
BS_Z5D6G1S6	BS_Z5D6G1S6_19	0.0972766	1.60301	0.00837015	0.947854	0	4 Micronuclei
BS_ZBWQG7VR	BS_ZBWQG7VR_11	1.59648	0.0889589	0.00111871	1.54648	0.00852655	4 Micronuclei
BS_ZPF89720	BS_ZPF89720_3_8	1.14234	0.791178	0	0.597845	0.00906537	4 Micronuclei
BS_ZS1QRMXS	BS_ZS1QRMXS_6_9	1.80844	0.527713	0.0331119	0.947854	0	4 Micronuclei
BS_230S192D	BS_230S192D_1	3.2337	0.080291	2.96605	1.19628	0.42583	5 Large gain
BS_3NX3RBCX	BS_3NX3RBCX_11	0.117916	0	3.25666	3.28591	1.27643	5 Large gain
BS_5KFAEMQJ	BS_5KFAEMQJ_2	0.245573	0	3.25666	3.24671	0	5 Large gain
BS_9GJHMA3J	BS_9GJHMA3J_13	1.87739	0	2.22945	2.14518	0.974193	5 Large gain
BS_A4KYP5H0	BS_A4KYP5H0_2	0.216983	0	3.25666	3.01843	0	5 Large gain
BS_BX8AR74E	BS_BX8AR74E_5	0.431708	0	3.25666	3.9737	0	5 Large gain
BS_KHSYAB3J	BS_KHSYAB3J_16	1.73667	0.618217	1.39029	1.389	0	5 Large gain
BS_KYPMZZSY	BS_KYPMZZSY_8	1.78474	0.000578413	2.28684	1.19628	0.0137607	5 Large gain
BS_N4B3WB8W	BS_N4B3WB8W_7_8_20	2.13483	0	1.00909	1.89671	0.319956	5 Large gain
BS_NMQTPVFW	BS_NMQTPVFW_2	0.302679	0	3.25666	3.14011	0	5 Large gain
BS_TNQKJZCP	BS_TNQKJZCP_8	1.00748	0.000992749	1.2149	2.49531	0	5 Large gain
BS_Y7CA8B5R	BS_Y7CA8B5R_5	1.82593	0	3.25666	1.19628	0	5 Large gain
BS_10AD3EFX	BS_10AD3EFX_9_13_20	2.46658	0.576535	0.191638	0.947854	0	6 Hourglass
BS_2J4FG4HV	BS_2J4FG4HV_1	1.70795	0.00111266	0.122223	0.947854	0	6 Hourglass
BS_4DTX295Z	BS_4DTX295Z_16	2.30957	0.00191943	0.190545	1.19628	0	6 Hourglass
BS_4QFSH7C4	BS_4QFSH7C4_8	1.96747	0.417876	0	0.597845	0.0414492	6 Hourglass
BS_5BMNK8SY	BS_5BMNK8SY_3	3.38671	0.00110914	0.0978708	0.947854	0.00418316	6 Hourglass
BS_7XZNDFV4	BS_7XZNDFV4_2_14	3.26472	0.700329	0	0.597845	0	6 Hourglass
BS_83MSWR59	BS_83MSWR59_11	2.30787	1.28553	0.00133874	0.947854	0	6 Hourglass
BS_8D52JK1Q	BS_8D52JK1Q_20	2.29137	0.832595	0.0943753	1.54648	0	6 Hourglass
BS_BBCM52QE	BS_BBCM52QE_11	2.39426	1.02916	0.0017364	0.947854	0	6 Hourglass
BS_C19DFVR5	BS_C19DFVR5_5_9	2.82231	0.590055	0	0.597845	0.0454603	6 Hourglass
BS_C6GBYR17	BS_C6GBYR17_3_7_10_16_20	2.53001	0.103631	0.02491	0.947854	0	6 Hourglass
BS_CFPWSZB5	BS_CFPWSZB5_11	2.50631	0.000228501	0.00206712	0.947854	0.00751943	6 Hourglass
BS_CKY2TTXG	BS_CKY2TTXG_9_17_22	2.87387	1.42384	0	0.597845	1.343	6 Hourglass
BS_F48RA7QF	BS_F48RA7QF_6	3.33637	0.00135947	0	0.597845	0.00686225	6 Hourglass
BS_FKQ7F6D1	BS_FKQ7F6D1_19	1.84197	0.0055352	0.185409	1.54648	0	6 Hourglass
BS_FXDY881S	BS_FXDY881S_1_4_5_20	1.90328	0.209924	0.445574	0.947854	0.606264	6 Hourglass
BS_G9MQM1KK	BS_G9MQM1KK_11	2.41449	0.00231725	0	0.597845	0	6 Hourglass
BS_G9MQM1KK	BS_G9MQM1KK_2_7_17_22	2.00367	0.00075926	0.0428882	0.947854	0.00928103	6 Hourglass
BS_G9MQM1KK	BS_G9MQM1KK_4_8	1.87054	0.00110777	0	0.597845	0	6 Hourglass
BS_G9MQM1KK	BS_G9MQM1KK_9_12	2.81434	0.00182112	0.957649	1.19628	0	6 Hourglass
BS_H8E4K1DT	BS_H8E4K1DT_11_X	2.23536	0.699652	0.00151546	0.947854	0.605306	6 Hourglass
BS_KHSYAB3J	BS_KHSYAB3J_8	1.80826	0.342896	0	0.597845	0.066172	6 Hourglass
BS_KXGJ1HMG	BS_KXGJ1HMG_5_13	3.00004	1.11734	0.284724	1.389	0	6 Hourglass
BS_N0Z6V2YG	BS_N0Z6V2YG_7	1.61663	0	0.0946484	0.947854	0	6 Hourglass
BS_Q88059DJ	BS_Q88059DJ_1_3	2.17433	0.621108	0.0720799	0.947854	0.0742035	6 Hourglass
BS_R1G6SG0K	BS_R1G6SG0K_14	2.31365	0.997575	0.335905	1.19628	1.00298	6 Hourglass
BS_S0T3CQ97	BS_S0T3CQ97_14	3.12212	0.890507	0.00535995	0.947854	0.972983	6 Hourglass
BS_VTTTQYQA	BS_VTTTQYQA_5	2.66768	0	0.604463	0.947854	0	6 Hourglass
BS_W2QCHQ7E	BS_W2QCHQ7E_1	3.76869	0.0164822	1.2509	1.19628	0	6 Hourglass
BS_W2QCHQ7E	BS_W2QCHQ7E_19_21	2.64829	0.827902	0.0419153	0.947854	0.730405	6 Hourglass
