## Supplementary Table 4 for "Somatic structural variation signatures in pediatric brain tumors"

### Sheet: table.s4.ependymoma.subtype
Sample_ID	Kids_first_participant_ID	Pathology_diagnosis	Primary_site	Ependymoma_subtype
BS_376Q9QKG	PT_1DY2TP9N	Ependymoma	Spinal Cord- Lumbar/Thecal Sac	SP
BS_R8ZKDFWH	PT_YXZPWFVB	Ependymoma	Spinal Cord- Cervical;Spinal Cord- Thoracic	SP
BS_9GJHMA3J	PT_MT27S7S4	Ependymoma	Thalamus;Ventricles	ST Ventricles mixed
BS_0XR7GYAV	PT_XHYBZKCX	Ependymoma	Spinal Cord- Cervical;Spinal Cord- Thoracic	SP
BS_83MSWR59	PT_99S5BPE3	Ependymoma	Frontal Lobe;Temporal Lobe	ST
BS_9JVGXA2W	PT_KVFS3Z2Q	Ependymoma	Spinal Cord- Lumbar/Thecal Sac	SP
BS_55N7KFHW	PT_S8E3281G	Ependymoma	Spinal Cord- Cervical	SP
BS_A3EV6FXK	PT_1Z015H6V	Ependymoma	Spine NOS	SP
BS_MVC1NCZX	PT_BWN251DF	Ependymoma	Frontal Lobe;Parietal Lobe	ST
BS_VK46N40F	PT_QZN7FZER	Ependymoma	Ventricles	Ventricles
BS_6FYTRKJJ	PT_625X34JX	Ependymoma	Spinal Cord- Lumbar/Thecal Sac;Spinal Cord- Thoracic	SP
BS_H8E4K1DT	PT_46F28BFH	Ependymoma	Occipital Lobe	ST
BS_6T87HSPX	PT_ZWY04DCR	Ependymoma	Frontal Lobe	ST
BS_QSMFVHSB	PT_0WKX8Q5X	Ependymoma	Spinal Cord- Lumbar/Thecal Sac	SP
BS_KB9GJDCS	PT_EB89G70N	Ependymoma	Cerebellum/Posterior Fossa;Ventricles	PF Ventricles mixed
BS_ST3Z2B9B	PT_2SCVQ2N6	Ependymoma	Parietal Lobe;Ventricles	ST Ventricles mixed
BS_01DQH017	PT_CYVVA9AB	Ependymoma	Occipital Lobe	ST
BS_B4P1NP87	PT_3VCS1PPF	Ependymoma	Spinal Cord- Cervical;Spinal Cord- Lumbar/Thecal Sac;Spinal Cord- Thoracic	SP
BS_5V2XCW17	PT_3KWSRWZN	Ependymoma	Ventricles	Ventricles
BS_R7YMKNJN	PT_RM5S859Q	Ependymoma	Occipital Lobe	ST
BS_2P7MJGM7	PT_EG7PH32E	Ependymoma	Spinal Cord- Lumbar/Thecal Sac	SP
BS_XBE002WV	PT_D3AN5M5W	Ependymoma	Ventricles	Ventricles
BS_EJ1H9PZY	PT_DNAJYFZT	Ependymoma	Occipital Lobe	ST
BS_NWYBD9CA	PT_82A9SDRN	Ependymoma	Parietal Lobe;Ventricles	ST Ventricles mixed
BS_ZBWQG7VR	PT_PKP1250P	Ependymoma	Frontal Lobe	ST
BS_ZS1QRMXS	PT_8RB7TPS2	Ependymoma	Temporal Lobe	ST
BS_MAVSJH2Y	PT_JN3EN2HR	Ependymoma	Brain Stem- Pons;Cerebellum/Posterior Fossa;Cranial Nerves NOS	PF Other mixed
BS_AVS4DSZW	PT_N9W4GT6D	Ependymoma	Spinal Cord- Lumbar/Thecal Sac	SP
BS_T1SNKF50	PT_CYBYN18G	Ependymoma	Parietal Lobe	ST
BS_W74D279Q	PT_JP1FDKN9	Ependymoma	Frontal Lobe	ST
BS_1AZ8YJSH	PT_R6WWH1QX	Ependymoma	Frontal Lobe;Parietal Lobe	ST
BS_ZZJF26C4	PT_ZA95JQEB	Ependymoma	Ventricles	Ventricles
BS_5D24XV4T	PT_164RNWTT	Ependymoma	Cerebellum/Posterior Fossa	PF
BS_9E632VPJ	PT_GAM3E6M3	Ependymoma	Frontal Lobe;Parietal Lobe	ST
BS_H8MAKDRB	PT_GH27VJBD	Ependymoma	Brain Stem- Midbrain/Tectum;Cerebellum/Posterior Fossa	PF Other mixed
BS_AGD2ATY1	PT_ZZRBX5JT	Ependymoma	Ventricles	Ventricles
BS_MFTAVQ5C	PT_T4VKB29K	Ependymoma	Cerebellum/Posterior Fossa	PF
BS_007JTNB8	PT_1MW98VR1	Ependymoma	Cerebellum/Posterior Fossa	PF
BS_BBCM52QE	PT_23K3YS1P	Ependymoma	Parietal Lobe	ST
BS_6Z4WHYDG	PT_8SDJXNFR	Ependymoma	Occipital Lobe;Parietal Lobe	ST
BS_HBAKYKQM	PT_C94VR1Y2	Ependymoma	Spinal Cord- Lumbar/Thecal Sac	SP
BS_BBHFKBE7	PT_VE0Q731Y	Ependymoma	Cerebellum/Posterior Fossa	PF
BS_K6A9Z04J	PT_S4H6KA09	Ependymoma	Frontal Lobe	ST
BS_JC2187NA	PT_2CJ31SBX	Ependymoma	Cerebellum/Posterior Fossa	PF
BS_6ZP2KRPW	PT_Z4GS3ZQQ	Ependymoma	Frontal Lobe	ST
BS_W5P7SPDH	PT_NPETR8RY	Ependymoma	Ventricles	Ventricles
BS_GMQZNQH8	PT_V0X73HEQ	Ependymoma	Cerebellum/Posterior Fossa;Spinal Cord- Cervical	PF SP mixed
BS_QBZDQX7A	PT_EZW3S4F1	Ependymoma	Cerebellum/Posterior Fossa	PF
BS_5ZRZC3ZM	PT_WKNKNYHH	Ependymoma	Cerebellum/Posterior Fossa	PF
BS_Y3472DYJ	PT_N4PR21ME	Ependymoma	Ventricles	Ventricles
BS_0W8AWY10	PT_06H29FCG	Ependymoma	Cerebellum/Posterior Fossa	PF
BS_62XRDTM6	PT_K2YDNZDA	Ependymoma	Ventricles	Ventricles
BS_J33YVP27	PT_ZD45GXZ0	Ependymoma	Cerebellum/Posterior Fossa	PF
BS_F5V8CWXT	PT_3PK66TJY	Ependymoma	Cerebellum/Posterior Fossa	PF
BS_6NPSZJ4C	PT_NYBH025T	Ependymoma	Cerebellum/Posterior Fossa	PF
BS_G16NM5WJ	PT_7E3V3JFX	Ependymoma	Cerebellum/Posterior Fossa	PF
BS_BSM3ZHW4	PT_6TMT65YA	Ependymoma	Cerebellum/Posterior Fossa	PF
BS_HQFNQHVW	PT_0NY38X3W	Ependymoma	Cerebellum/Posterior Fossa;Ventricles	PF Ventricles mixed
BS_MGBEMNYR	PT_ECMZCNTF	Ependymoma	Frontal Lobe	ST
BS_75VHXMZN	PT_3R0P995B	Ependymoma	Cerebellum/Posterior Fossa;Suprasellar/Hypothalamic/Pituitary	PF ST mixed
BS_4PAE19ZC	PT_67R1AF5R	Ependymoma	Ventricles	Ventricles
BS_99PPRCW4	PT_BNARR0N6	Ependymoma	Cerebellum/Posterior Fossa	PF
BS_EFBBP9H3	PT_9AW9EWHA	Ependymoma	Brain Stem- Pons;Cerebellum/Posterior Fossa	PF Other mixed
BS_XMNBSBGN	PT_H876VB6R	Ependymoma	Cerebellum/Posterior Fossa	PF
BS_7RQCH5Y7	PT_V3Q78E6F	Ependymoma	Ventricles	Ventricles
BS_9PQPZPGM	PT_N9KYV4WB	Ependymoma	Cerebellum/Posterior Fossa	PF
BS_9ZFXXJPK	PT_VBVZ2NAR	Ependymoma	Brain Stem- Midbrain/Tectum	Other
BS_CFPWSZB5	PT_6BX46NVR	Ependymoma	Other locations NOS	Other
BS_2E81A3FT	PT_ZZWYKZZ8	Ependymoma	Cerebellum/Posterior Fossa;Ventricles	PF Ventricles mixed
BS_R82MYPKB	PT_FHDZNN40	Ependymoma	Cerebellum/Posterior Fossa	PF
BS_FVPMPMRJ	PT_W17NV5YG	Ependymoma	Parietal Lobe	ST
